# Machine learning identifies six genetic variants and alterations in the Heart Atrial Appendage as key contributors to PD risk predictivity

**DOI:** 10.1101/2021.06.29.21259734

**Authors:** Daniel Ho, William Schierding, Sophie Farrow, Antony A. Cooper, Andreas W. Kempa-Liehr, Justin M. O’Sullivan

## Abstract

Parkinson’s disease (PD) is a complex neurodegenerative disease with a range of causes and clinical presentations. Over 76 genetic loci (comprising 90 SNPs) have been associated with PD by the most recent GWAS meta-analysis. Most of these PD-associated variants are located in non-coding regions of the genome and it is difficult to understand what they are doing and how they contribute to the aetiology of PD. We hypothesised that PD-associated genetic variants modulate disease risk through tissue-specific expression quantitative trait loci (eQTL) effects. We developed and validated a machine learning approach that integrated tissue-specific eQTL data on known PD-associated genetic variants with PD case and control genotypes from the Wellcome Trust Case Control Consortium, the UK Biobank, and NeuroX. In so doing, our analysis ranked the tissue-specific transcription effects for PD-associated genetic variants and estimated their relative contributions to PD risk. We identified roles for SNPs that are connected with *INPP5P, CNTN1, GBA* and *SNCA* in PD. Ranking the variants and tissue-specific eQTL effects contributing most to the machine learning model suggested a key role in the risk of developing PD for two variants (rs7617877 and rs6808178) and eQTL associated transcriptional changes of *EAF1-AS1* within the heart atrial appendage. Similarly, effects associated with eQTLs located within the brain cerebellum were also recognized to confer major PD risk. These findings warrant further mechanistic investigations to determine if these transcriptional changes could act as early contributors to PD risk and disease development.
