## Supplementary tables for "Machine learning identifies six genetic variants and alterations in the Heart Atrial Appendage as key contributors to PD risk predictivity": S. Table 1.xlsx

### Sheet: S.Table 1
Parkinson's SNP rs-ID
rs504594
rs10121009
rs10221156
rs10256359
rs10463554
rs10464059
rs10501570
rs10513789
rs10519131
rs10746953
rs10748818
rs10756907
rs10767971
rs10788972
rs10797576
rs10847864
rs10877840
rs10906923
rs10918270
rs10929159
rs10958605
rs11012
rs11026412
rs11060180
rs11150601
rs11158026
rs11186
rs11248051
rs11248060
rs112485576
rs11343
rs113434679
rs114138760
rs11557080
rs11578699
rs11610045
rs11658976
rs11683001
rs117073808
rs11707416
rs11711441
rs11724635
rs117267308
rs117615688
rs117896735
rs11865038
rs11868035
rs11931074
rs11950533
rs12063142
rs12147950
rs12185268
rs1223271
rs12278023
rs12283611
rs12431733
rs12456492
rs12497850
rs12528068
rs12600861
rs12637471
rs12726330
rs12817488
rs12921479
rs1293298
rs12951632
rs12959200
rs1296028
rs13016703
rs13117519
rs13153459
rs13294100
rs1362858
rs138017112
rs1384236
rs141128804
rs141863958
rs14235
rs143918452
rs144074972
rs1442190
rs144755950
rs144847051
rs1450522
rs1474055
rs1480597
rs148294058
rs1491942
rs1536076
rs1555399
rs1564282
rs162227
rs1630500
rs16846351
rs17000647
rs17115100
rs17425622
rs17497526
rs17565841
rs17577094
rs17649553
rs17686238
rs17767294
rs17833740
rs181609621
rs183211
rs1867598
rs1879553
rs1887316
rs188789342
rs190807041
rs1941184
rs1941685
rs199347
rs199351
rs1994090
rs199453
rs199498
rs199515
rs199533
rs2042477
rs2086641
rs2102808
rs2209440
rs2230288
rs2242330
rs2248244
rs2251086
rs2269906
rs2270968
rs2275336
rs2280104
rs2292056
rs2295545
rs2296887
rs2338971
rs2395163
rs2414739
rs246814
rs26431
rs2694528
rs2736990
rs2740594
rs2823357
rs2839398
rs28903073
rs2904880
rs2921073
rs2942168
rs3027247
rs3104783
rs3129882
rs316619
rs329648
rs34025766
rs34043159
rs34311866
rs34372695
rs344650
rs34637584
rs34656641
rs34778348
rs353116
rs35541465
rs356182
rs356203
rs356219
rs356220
rs356228
rs35643925
rs35749011
rs365825
rs3742785
rs3773384
rs3793947
rs3802920
rs393152
rs3935740
rs4073221
rs4101061
rs4130047
rs4140646
rs415430
rs4266290
rs429358
rs4538475
rs4653767
rs4698412
rs4713118
rs4771268
rs4778720
rs4784227
rs4837628
rs4954162
rs4964469
rs5019538
rs55818311
rs55961674
rs57891859
rs5910
rs591323
rs601999
rs61169879
rs620513
rs62053943
rs62120679
rs62333164
rs6416935
rs6430538
rs6449168
rs6465122
rs6476434
rs6482992
rs6497339
rs6500328
rs6532194
rs6532197
rs6599388
rs6599389
rs6658353
rs666463
rs6679073
rs6710823
rs67383717
rs67460515
rs6783485
rs6808178
rs6812193
rs6825004
rs6826785
rs6854006
rs687432
rs6875262
rs7077361
rs7118648
rs7134559
rs7221167
rs7225002
rs72840788
rs73038319
rs73656147
rs74335301
rs7479949
rs7577851
rs75859381
rs76116224
rs7617877
rs76763715
rs76904798
rs76949143
rs7702187
rs77351827
rs78736162
rs78738012
rs7938782
rs79503702
rs7984966
rs8005172
rs8017172
rs8070723
rs8087969
rs8118008
rs816535
rs8180209
rs823114
rs823118
rs823128
rs823156
rs849898
rs850738
rs873786
rs896435
rs9261484
rs9267659
rs9275152
rs9275326
rs9323124
rs9356013
rs943437
rs9468199
rs947211
rs9516970
rs9568188
rs959573
rs979812
rs983361
rs9858038
rs9912362
rs9917256
rs997277
rs997368
