## Supplementary tables for "Machine learning identifies six genetic variants and alterations in the Heart Atrial Appendage as key contributors to PD risk predictivity": S. Table 6.xlsx

### Sheet: T1D_313_SNPs
Type-1 diabetes SNP rs-ID
rs1004446
rs10137082
rs1015166
rs10186458
rs10277986
rs10492166
rs10509540
rs10517086
rs1052553
rs10758593
rs10786436
rs10795791
rs10822050
rs10831551
rs10947332
rs10988542
rs11052552
rs11145763
rs11154178
rs11170466
rs11171739
rs11203202
rs11203203
rs11258747
rs113010081
rs113114656
rs113306148
rs113517532
rs114846446
rs11580078
rs115829748
rs11594656
rs116522341
rs11698685
rs11705721
rs11711054
rs11725853
rs117372389
rs11741255
rs11755527
rs117806464
rs117826205
rs11839053
rs11954020
rs12153924
rs12189871
rs12232497
rs12251307
rs12344245
rs12416116
rs12444268
rs12453507
rs12482425
rs1250563
rs12527228
rs12598357
rs1264813
rs1265564
rs12679857
rs12708716
rs1270942
rs12720356
rs12722495
rs1281934
rs1281935
rs12863738
rs12927355
rs12928404
rs12971201
rs12982646
rs13217044
rs1326934
rs1332099
rs13415583
rs138760780
rs143537377
rs143723948
rs144309607
rs144530872
rs1445898
rs1456988
rs1465788
rs149663102
rs151234
rs1534422
rs1538171
rs1615504
rs1678536
rs16822632
rs1689510
rs16899379
rs16956936
rs1701704
rs17166496
rs17206992
rs17211699
rs17214657
rs1738074
rs17388568
rs17466626
rs17574546
rs17696736
rs17843689
rs17885785
rs1794265
rs1893217
rs193778
rs1980493
rs1983853
rs1990760
rs2040410
rs2066363
rs2069762
rs2069763
rs2075184
rs2111485
rs2153977
rs2165738
rs2187668
rs2251396
rs2269241
rs2281808
rs2289702
rs2290400
rs2292239
rs229533
rs229541
rs2304256
rs231775
rs2327832
rs2358994
rs2395029
rs2410601
rs2476601
rs2523989
rs2524277
rs2542151
rs2567287
rs2608053
rs2611215
rs2647044
rs2664170
rs2738774
rs2793108
rs2807264
rs2816316
rs2836882
rs28485846
rs2857595
rs28600853
rs28641753
rs2872507
rs28746898
rs2903692
rs2990510
rs3024505
rs3087243
rs3129889
rs3135002
rs317865
rs3184504
rs34319244
rs34536443
rs34593439
rs34884278
rs35667974
rs36001488
rs36051895
rs371250843
rs373009901
rs3741208
rs3757247
rs3761980
rs3764021
rs3788013
rs3825932
rs3842727
rs3842753
rs402072
rs4084127
rs41295121
rs416603
rs4246905
rs425105
rs428595
rs4505848
rs45450798
rs4625
rs4676410
rs4759229
rs4763879
rs478222
rs4788084
rs4820830
rs4849135
rs4851256
rs4869313
rs4900384
rs4948088
rs4972593
rs516246
rs539514
rs540653847
rs550448
rs55705316
rs559047
rs559242105
rs56994090
rs571622299
rs5753037
rs5763779
rs579459
rs5979785
rs602662
rs6043409
rs60888743
rs61211515
rs614226
rs61839660
rs61879614
rs62131887
rs62324212
rs62406889
rs62447205
rs6476839
rs6518350
rs653178
rs6534347
rs6547853
rs657152
rs660895
rs6679677
rs6689858
rs6691977
rs67213764
rs689
rs6897932
rs6920220
rs6931865
rs6934289
rs7020673
rs7042370
rs705705
rs706778
rs7100025
rs7111341
rs71597855
rs7171171
rs7202877
rs7221109
rs72727394
rs72743477
rs72848653
rs72853903
rs72871627
rs72928038
rs73018809
rs73043122
rs743777
rs7454108
rs7528684
rs7533564
rs755374
rs75658393
rs757411
rs7574865
rs75793288
rs7588550
rs763361
rs7660520
rs7672495
rs7679475
rs77150043
rs7725052
rs7731626
rs78031527
rs7804356
rs7831697
rs80028505
rs8035957
rs8056814
rs836589
rs886424
rs917911
rs917997
rs924043
rs9259118
rs9260151
rs9268645
rs9269173
rs9271346
rs9272346
rs9273369
rs9275490
rs9354144
rs9378176
rs9388480
rs9388489
rs9405117
rs941576
rs946487
rs9469200
rs947474
rs9500974
rs950146
rs9585056
rs9653442
rs9810233
rs9850225
rs9924471
rs9934817
rs9976767
rs9981624
