## Supplementary tables for "Machine learning identifies six genetic variants and alterations in the Heart Atrial Appendage as key contributors to PD risk predictivity": S. Table 9.xlsx

### Sheet: David_functional_Annotation_Gen
Category	Term	Count	%	PValue	Genes	List Total	Pop Hits	Pop Total	Fold Enrichment	Bonferroni	Benjamini	FDR
GOTERM_BP_DIRECT	GO:0035556~intracellular signal transduction	50	4.24088	1.02253e-07	LRRK2, ITSN1, AKAP13, RPS6KA5, TLK1, STK32B, RGS9, TNS3, RGS6, RGS7, UNC13B, PRKCB, DAPK2, HUNK, NRG1, PRKCA, DEPDC1B, PLCB4, DGKQ, PRKD2, PLCB1, ZP3, BLK, TMPRSS6, PSEN2, STK39, NOD2, ASB16, ADCY5, ABR, PRKAR2A, DVL2, APBB2, MAP4K4, SH2B1, SRPK2, STAC, MCF2, DCDC2, MYO9B, MAPK14, ICK, SPSB3, SPSB2, FER, PLEKHM1, CSPG4, ASB5, PLCD3, LAT	913	403	16792	2.2819	0.000342183	0.000342241	0.000341935
GOTERM_BP_DIRECT	GO:0002504~antigen processing and presentation of peptide or polysaccharide antigen via MHC class II	8	0.678541	1.63866e-05	HLA-DRB5, HLA-DRA, HLA-DOB, HLA-DQA2, HLA-DQB2, HLA-DRB1, HLA-DQA1, HLA-DQB1	913	17	16792	8.65511	0.0533694	0.0195171	0.0194996
GOTERM_BP_DIRECT	GO:0002474~antigen processing and presentation of peptide antigen via MHC class I	10	0.848176	2.00858e-05	HLA-H, SAR1B, HLA-B, TAP2, HLA-C, ABCB9, HLA-A, HLA-F, HLA-G, HLA-DQB1	913	30	16792	6.1307	0.065018	0.0195171	0.0194996
GOTERM_BP_DIRECT	GO:0060333~interferon-gamma-mediated signaling pathway	15	1.27226	2.33249e-05	HLA-H, HLA-DRB5, HLA-B, HLA-C, HLA-A, HLA-F, HLA-G, HLA-DRA, TRIM26, TRIM31, HLA-DQA2, HLA-DQA1, HLA-DQB2, HLA-DRB1, HLA-DQB1	913	71	16792	3.88566	0.0750998	0.0195171	0.0194996
GOTERM_BP_DIRECT	GO:0019882~antigen processing and presentation	13	1.10263	3.08061e-05	HLA-H, HLA-DRB5, HLA-DRB9, HLA-B, HLA-C, HLA-A, HLA-G, HLA-DRA, HLA-DQA2, HLA-DQA1, HLA-DRB1, HLA-DQB1, MICB	913	55	16792	4.34723	0.0979719	0.0206216	0.0206031
GOTERM_BP_DIRECT	GO:0002480~antigen processing and presentation of exogenous peptide antigen via MHC class I, TAP-independent	6	0.508906	4.90286e-05	HLA-H, HLA-B, HLA-C, HLA-A, HLA-F, HLA-G	913	9	16792	12.2614	0.151345	0.0273498	0.0273253
GOTERM_BP_DIRECT	GO:0060045~positive regulation of cardiac muscle cell proliferation	7	0.593723	0.000888777	NOTCH1, ERBB4, GATA6, NRG1, MAPK14, RBPJ, WNT2	913	22	16792	5.85204	0.949007	0.424963	0.424582
GOTERM_BP_DIRECT	GO:0035023~regulation of Rho protein signal transduction	13	1.10263	0.00135877	ARHGEF33, MCF2, ITSN1, MYO9B, AKAP13, ABR, FGD5, OBSCN, FGD6, DLC1, FLOT1, MCF2L2, NGEF	913	81	16792	2.95182	0.989442	0.568476	0.567967
GOTERM_BP_DIRECT	GO:0048843~negative regulation of axon extension involved in axon guidance	7	0.593723	0.00227712	SEMA5A, NRP1, WNT3A, SEMA3D, SEMA6D, SEMA3F, WNT3	913	26	16792	4.95172	0.999514	0.846837	0.846078
GOTERM_BP_DIRECT	GO:0007040~lysosome organization	8	0.678541	0.00284871	MFSD8, SCARB2, BECN1, NAGLU, LRRK2, ZKSCAN3, ZKSCAN4, CLVS1	913	36	16792	4.08714	0.999929	0.887709	0.886913
GOTERM_BP_DIRECT	GO:0016310~phosphorylation	14	1.18745	0.00291748	SGMS1, DCAKD, LIMK2, LRRK2, ITPK1, SGMS2, PHKA2, COASY, BCKDK, FGGY, PPIP5K2, IDNK, COQ8A, PSTK	913	100	16792	2.5749	0.999943	0.887709	0.886913
GOTERM_BP_DIRECT	GO:0006468~protein phosphorylation	40	3.39271	0.00339959	LTK, CCNT2, LRRK2, STK39, STK19, MYLK3, MYLK, AKAP13, MAPK8, RPS6KA5, PHKG1, PHKG2, ERBB2, TLK1, ST3GAL1, MAP4K4, PDK1, SRPK2, RPS6KL1, PRKCB, LIMK2, DAPK2, DYRK1A, HUNK, LMTK3, LMTK2, PRKCA, PHKA2, ICK, GAK, BCKDK, FER, OBSCN, SBK1, MAK, AAK1, PRKD2, COQ8B, ERG, COQ8A	913	456	16792	1.61334	0.999989	0.948203	0.947353
GOTERM_BP_DIRECT	GO:0016045~detection of bacterium	5	0.424088	0.00416492	HLA-DRB5, HLA-B, HLA-A, NOD2, HLA-DRB1	913	13	16792	7.07389	0.999999	1	0.999168
GOTERM_BP_DIRECT	GO:0030913~paranodal junction assembly	4	0.339271	0.00473901	CNTNAP1, NFASC, EPB41L3, ANK2	913	7	16792	10.5098	1	1	0.999168
GOTERM_BP_DIRECT	GO:0002455~humoral immune response mediated by circulating immunoglobulin	4	0.339271	0.00473901	HLA-DRB5, ZP3, HLA-DRB1, HLA-DQB1	913	7	16792	10.5098	1	1	0.999168
GOTERM_BP_DIRECT	GO:0030449~regulation of complement activation	7	0.593723	0.00488067	C4B, C4A, CR1, SUSD4, CD59, CFB, C2	913	30	16792	4.29149	1	1	0.999168
GOTERM_BP_DIRECT	GO:0010506~regulation of autophagy	9	0.763359	0.00517271	VMP1, LAMP3, DAPK2, LRRK2, ITPR1, KAT8, PIP4K2A, ULK2, MAPT	913	50	16792	3.31058	1	1	0.999168
GOTERM_BP_DIRECT	GO:0007596~blood coagulation	20	1.69635	0.00541425	P2RY12, VKORC1, HIST1H3J, HBG2, ITGA2, ITPK1, GATA6, AP3B1, ANO6, PLAT, HPS6, RAD51B, P2RX5, AKAP10, CAPZB, MMRN1, PRKAR2A, CD59, CD36, SH2B1	913	184	16792	1.99914	1	1	0.999168
GOTERM_BP_DIRECT	GO:0016079~synaptic vesicle exocytosis	6	0.508906	0.00567709	UNC13B, CADPS2, SNAP25, PCLO, CPLX1, VAMP2	913	22	16792	5.01603	1	1	0.999168
GOTERM_BP_DIRECT	GO:0043547~positive regulation of GTPase activity	46	3.90161	0.00638605	SPTBN5, RGS19, DENND1A, LRRK2, ITSN1, AGAP1, DENND3, ASAP1, RAP1GAP, AKAP13, ABR, FGD5, FGD6, RGS3, ERBB4, ERBB2, DVL2, RGS9, MCF2L2, RGS6, RGS7, RALGPS2, ARHGEF33, P2RY12, CAV2, MCF2, GBF1, TBCD, NRG1, MYO9B, ARHGAP27, GRIN2B, ARFGAP1, BTC, DEPDC1B, OBSCN, RABEP2, DLC1, NF1, DOCK2, PLCB1, SMAP1, RAPGEF6, RIN2, LAT, NGEF	913	565	16792	1.49741	1	1	0.999402
GOTERM_BP_DIRECT	GO:2000369~regulation of clathrin-mediated endocytosis	4	0.339271	0.00727798	AAK1, HIP1R, SMAP1, PROM2	913	8	16792	9.19606	1	1	0.999402
GOTERM_BP_DIRECT	GO:0060100~positive regulation of phagocytosis, engulfment	4	0.339271	0.00727798	ITGA2, STAP1, ANO6, CD36	913	8	16792	9.19606	1	1	0.999402
GOTERM_BP_DIRECT	GO:0016082~synaptic vesicle priming	4	0.339271	0.00727798	UNC13B, CADPS2, SNAP25, SYNJ1	913	8	16792	9.19606	1	1	0.999402
GOTERM_BP_DIRECT	GO:0045785~positive regulation of cell adhesion	8	0.678541	0.00791476	TMEM102, ITGA2, ERBB2, PRKD2, STX4, PRKCA, NRG1, TGM2	913	43	16792	3.42179	1	1	0.999402
GOTERM_BP_DIRECT	GO:0002486~antigen processing and presentation of endogenous peptide antigen via MHC class I via ER pathway, TAP-independent	3	0.254453	0.00852065	HLA-B, HLA-C, HLA-A	913	3	16792	18.3921	1	1	0.999402
GOTERM_BP_DIRECT	GO:0048488~synaptic vesicle endocytosis	5	0.424088	0.00930835	SYNJ1, DENND1A, ITSN1, SH3GL2, SNCA	913	16	16792	5.74754	1	1	0.999402
GOTERM_BP_DIRECT	GO:2000344~positive regulation of acrosome reaction	4	0.339271	0.0104799	GLRA1, PLCB1, ZP3, POMZP3	913	9	16792	8.17427	1	1	0.999402
GOTERM_BP_DIRECT	GO:0007507~heart development	19	1.61154	0.010817	NOTCH1, NTRK3, HDAC9, ADIPOR2, GLI3, HSPB11, AKAP13, APELA, ERBB4, OXCT1, ERBB2, ARMC4, DVL2, NF1, TAB2, PAM, DNAI1, FGF12, MAP2K5	913	183	16792	1.90956	1	1	0.999402
GOTERM_BP_DIRECT	GO:0017157~regulation of exocytosis	6	0.508906	0.0118526	NSF, STX1B, PCLO, STX4, CPLX1, VAMP2	913	26	16792	4.24433	1	1	0.999402
GOTERM_BP_DIRECT	GO:0001666~response to hypoxia	18	1.52672	0.0124442	BECN1, ARNT2, MYOCD, PRKCB, ITGA2, PSEN2, ITPR1, PLAT, AGER, DPP4, ADAM17, KCNMA1, ADORA1, NF1, CD38, SCAP, PAM, HMOX2	913	172	16792	1.92476	1	1	0.999402
GOTERM_BP_DIRECT	GO:0007193~adenylate cyclase-inhibiting G-protein coupled receptor signaling pathway	8	0.678541	0.0128147	P2RY12, OPRD1, GABBR1, HTR1E, NPR3, ADORA1, ADCY6, ADCY5	913	47	16792	3.13057	1	1	0.999402
GOTERM_BP_DIRECT	GO:0043647~inositol phosphate metabolic process	8	0.678541	0.0128147	PLCB4, SYNJ1, INPP1, PPIP5K2, ITPK1, PLCD3, PLCB1, IP6K2	913	47	16792	3.13057	1	1	0.999402
GOTERM_BP_DIRECT	GO:0043001~Golgi to plasma membrane protein transport	6	0.508906	0.0139111	NSF, VAMP7, KIF13A, ANK3, VAMP4, VAMP2	913	27	16792	4.08714	1	1	0.999402
GOTERM_BP_DIRECT	GO:0007029~endoplasmic reticulum organization	6	0.508906	0.0139111	GAK, VMP1, DOPEY1, DOPEY2, VAPB, CAV2	913	27	16792	4.08714	1	1	0.999402
GOTERM_BP_DIRECT	GO:0043268~positive regulation of potassium ion transport	4	0.339271	0.0143737	ABCC8, STK39, ADORA1, ANK2	913	10	16792	7.35685	1	1	0.999402
GOTERM_BP_DIRECT	GO:0031115~negative regulation of microtubule polymerization	4	0.339271	0.0143737	CLIP3, CAPZB, TBCD, SNCA	913	10	16792	7.35685	1	1	0.999402
GOTERM_BP_DIRECT	GO:0015031~protein transport	33	2.79898	0.015641	DENND1A, AGAP1, NMD3, PTPN23, ABCB9, ARL17B, SELENBP1, ARL17A, DMBT1, RAB29, BBS9, ATG7, CADPS2, GBF1, VPS33B, EXOC6B, VPS37B, ARFGAP1, SCAMP2, DOPEY1, DOPEY2, C16ORF62, RABEP2, ATG16L1, SNX14, MYO5B, PLEKHM1, UBAP1, EXOC6, RAB7B, ASTN2, RAMP1, VAMP2	913	395	16792	1.53656	1	1	0.999402
GOTERM_BP_DIRECT	GO:0002175~protein localization to paranode region of axon	3	0.254453	0.0164284	CNTNAP1, NFASC, EPB41L3	913	4	16792	13.7941	1	1	0.999402
GOTERM_BP_DIRECT	GO:0071205~protein localization to juxtaparanode region of axon	3	0.254453	0.0164284	CNTNAP2, NFASC, EPB41L3	913	4	16792	13.7941	1	1	0.999402
GOTERM_BP_DIRECT	GO:0006895~Golgi to endosome transport	5	0.424088	0.0174199	DOPEY1, DOPEY2, KIF16B, GBF1, RAB29	913	19	16792	4.84003	1	1	0.999402
GOTERM_BP_DIRECT	GO:0006892~post-Golgi vesicle-mediated transport	5	0.424088	0.0174199	VAMP7, GBF1, STX4, VAMP2, SCAMP2	913	19	16792	4.84003	1	1	0.999402
GOTERM_BP_DIRECT	GO:0007269~neurotransmitter secretion	8	0.678541	0.0195861	UNC13B, SNAP25, PTPRN2, NAAA, CACNA1B, SYN2, CPLX1, VAMP2	913	51	16792	2.88504	1	1	0.999402
GOTERM_BP_DIRECT	GO:0072659~protein localization to plasma membrane	9	0.763359	0.0201669	DPP10, RAP2A, KCNIP3, EPB41L3, ATP1B3, ANK2, ANK3, RAPGEF6, RAMP1	913	63	16792	2.62744	1	1	0.999402
GOTERM_BP_DIRECT	GO:0001934~positive regulation of protein phosphorylation	14	1.18745	0.0205986	WNT3A, NTRK3, LRRK2, PRR5L, ATG14, CLIP3, ADAM17, RAP2A, GPNMB, ERBB4, ERBB2, DVL2, FLOT1, PROM2	913	127	16792	2.02748	1	1	0.999402
GOTERM_BP_DIRECT	GO:0009058~biosynthetic process	6	0.508906	0.0214871	GMPPB, ALAS1, SPTLC2, FASN, KYAT1, FDFT1	913	30	16792	3.67842	1	1	0.999402
GOTERM_BP_DIRECT	GO:0043065~positive regulation of apoptotic process	26	2.20526	0.0221168	NOTCH1, ITSN1, PSEN2, CCAR2, AKAP13, ABR, MAPK8, ERBB4, APBB2, ATG7, TGM2, SNCA, IP6K2, UNC13B, BARD1, MCF2, NTRK3, HIP1R, ANO6, CLIP3, OBSCN, KCNMA1, NF1, NUPR1, ATF6, NGEF	913	300	16792	1.59398	1	1	0.999402
GOTERM_BP_DIRECT	GO:0043087~regulation of GTPase activity	9	0.763359	0.0239249	FGD5, ALS2CR12, FGD6, NF1, RAPGEF6, IQGAP3, RAP1GAP, NGEF, PROM2	913	65	16792	2.5466	1	1	0.999402
GOTERM_BP_DIRECT	GO:0035413~positive regulation of catenin import into nucleus	4	0.339271	0.0242993	SEMA5A, KANK1, WNT3A, POU5F1	913	12	16792	6.1307	1	1	0.999402
GOTERM_BP_DIRECT	GO:0030036~actin cytoskeleton organization	14	1.18745	0.0244602	SPECC1, SPTBN5, KLHL1, RHOA, ADD1, ABR, FGD5, FGD6, DIAPH3, CAPZB, DLC1, PACSIN2, NF1, DOCK2	913	130	16792	1.98069	1	1	0.999402
GOTERM_BP_DIRECT	GO:0007628~adult walking behavior	6	0.508906	0.0245078	ABHD12, GLRA1, CHD7, KLHL1, MAPT, OXR1	913	31	16792	3.55976	1	1	0.999402
GOTERM_BP_DIRECT	GO:0030879~mammary gland development	5	0.424088	0.0246892	WNT3A, FASN, NOTCH4, ITGA2, NRG1	913	21	16792	4.37907	1	1	0.999402
GOTERM_BP_DIRECT	GO:0005980~glycogen catabolic process	5	0.424088	0.0246892	PYGB, PHKG1, STBD1, PHKG2, PHKA2	913	21	16792	4.37907	1	1	0.999402
GOTERM_BP_DIRECT	GO:0002381~immunoglobulin production involved in immunoglobulin mediated immune response	3	0.254453	0.0264006	HLA-DRB5, HLA-DRB1, HLA-DQB1	913	5	16792	11.0353	1	1	0.999402
GOTERM_BP_DIRECT	GO:0045794~negative regulation of cell volume	3	0.254453	0.0264006	KCNMA1, ANO6, CLCN3	913	5	16792	11.0353	1	1	0.999402
GOTERM_BP_DIRECT	GO:0006686~sphingomyelin biosynthetic process	3	0.254453	0.0264006	SGMS1, SPTLC2, SGMS2	913	5	16792	11.0353	1	1	0.999402
GOTERM_BP_DIRECT	GO:0019886~antigen processing and presentation of exogenous peptide antigen via MHC class II	11	0.932994	0.0273927	HLA-DRB5, SAR1B, HLA-DRA, KIFAP3, HLA-DOB, HLA-DQA2, HLA-DQB2, HLA-DRB1, SH3GL2, HLA-DQA1, HLA-DQB1	913	92	16792	2.19906	1	1	0.999402
GOTERM_BP_DIRECT	GO:0006888~ER to Golgi vesicle-mediated transport	16	1.35708	0.0277286	NSF, RAB1A, SPTBN5, TRAPPC2L, SAR1B, GOSR2, GBF1, ANK2, ANK3, ARFGAP1, VAMP7, VAPB, CREB3L2, RAB29, CD59, VAMP4	913	160	16792	1.83921	1	1	0.999402
GOTERM_BP_DIRECT	GO:0061025~membrane fusion	7	0.593723	0.03059	DNM3, STX1B, GOSR2, VPS33B, STX4, ATG7, VAMP2	913	44	16792	2.92602	1	1	0.999402
GOTERM_BP_DIRECT	GO:0050852~T cell receptor signaling pathway	15	1.27226	0.0306014	HLA-DRB5, PSMD11, BTN3A1, PDE4B, HLA-DRA, PRKD2, TAB2, CD247, HLA-DQA2, LAT, HLA-DQA1, HLA-DQB2, HLA-DRB1, BCAR1, HLA-DQB1	913	148	16792	1.86407	1	1	0.999402
GOTERM_BP_DIRECT	GO:0071425~hematopoietic stem cell proliferation	4	0.339271	0.0370914	CTC1, MECOM, ARIH2, RUNX1	913	14	16792	5.25489	1	1	0.999402
GOTERM_BP_DIRECT	GO:0016192~vesicle-mediated transport	15	1.27226	0.0371756	NSF, RAB1A, SAR1B, GOSR2, VPS33B, AP3B1, ARL17B, STX1B, ARL17A, VAMP7, MYO5B, TRAPPC11, STX4, VAMP4, VAMP2	913	152	16792	1.81501	1	1	0.999402
GOTERM_BP_DIRECT	GO:0007165~signal transduction	78	6.61578	0.0372093	CHRM3, NRP1, CNTNAP1, TENM4, PDE3B, DIAPH2-AS1, PITPNC1, NR3C2, AKAP10, TMEM102, ADORA1, PDE4B, PDE4A, CD38, KIFAP3, HLA-DOB, SH3GL2, UNC13B, MAP2K4, CHRNB1, RPS6KL1, CAMLG, ABCC8, PRKCB, IGFBP2, ITPK1, HUNK, ANK2, PPP2R5C, ANK3, UNC5D, RUNX1, TOM1L2, ULK2, ERG, PLCB1, ATF6, RIN2, CDS1, GRN, LTK, PLEKHH3, ATF6B, INPP1, PDE1A, ITPR1, DAPP1, IQGAP3, RAP1GAP, NCKIPSD, ABR, IL1RL1, ERBB4, PDPN, ERBB2…	913	1161	16792	1.23565	1	1	0.999402
GOTERM_BP_DIRECT	GO:0000226~microtubule cytoskeleton organization	9	0.763359	0.0380829	SPECC1, FER, PPP2R3C, MAPT, VAMP4, TUBG1, NINL, MARK3, CLASP2	913	71	16792	2.33139	1	1	0.999402
GOTERM_BP_DIRECT	GO:0035493~SNARE complex assembly	3	0.254453	0.03819	VAMP7, STX4, VAMP4	913	6	16792	9.19606	1	1	0.999402
GOTERM_BP_DIRECT	GO:0006929~substrate-dependent cell migration	3	0.254453	0.03819	FMNL1, ITGA2, ANKS1A	913	6	16792	9.19606	1	1	0.999402
GOTERM_BP_DIRECT	GO:0051924~regulation of calcium ion transport	5	0.424088	0.0385742	P2RY12, OPRD1, STIM1, CACNA1B, ANK2	913	24	16792	3.83169	1	1	0.999402
GOTERM_BP_DIRECT	GO:0009267~cellular response to starvation	7	0.593723	0.0406318	SREBF1, CADPS2, EHMT2, LRRK2, ATG14, ZFYVE1, ATG7	913	47	16792	2.73925	1	1	0.999402
GOTERM_BP_DIRECT	GO:0030206~chondroitin sulfate biosynthetic process	5	0.424088	0.0440148	CSGALNACT1, CHST9, DSE, CHSY3, CSPG4	913	25	16792	3.67842	1	1	0.999402
GOTERM_BP_DIRECT	GO:0030148~sphingolipid biosynthetic process	7	0.593723	0.0443907	SGMS1, SPTLC2, VAPB, SPTSSB, SGMS2, ELOVL7, HACD2	913	48	16792	2.68218	1	1	0.999402
GOTERM_BP_DIRECT	GO:0002437~inflammatory response to antigenic stimulus	4	0.339271	0.0445417	HLA-DRB5, NOTCH1, RBPJ, HLA-DRB1	913	15	16792	4.90456	1	1	0.999402
GOTERM_BP_DIRECT	GO:0007076~mitotic chromosome condensation	4	0.339271	0.0445417	NUSAP1, NCAPG, PAM, TTN	913	15	16792	4.90456	1	1	0.999402
GOTERM_BP_DIRECT	GO:0006198~cAMP catabolic process	4	0.339271	0.0445417	PDE1A, PDE3B, PDE4B, PDE4A	913	15	16792	4.90456	1	1	0.999402
GOTERM_BP_DIRECT	GO:0007215~glutamate receptor signaling pathway	4	0.339271	0.0445417	GRIK3, GRIK2, PLCB1, GRIN2B	913	15	16792	4.90456	1	1	0.999402
GOTERM_BP_DIRECT	GO:0001933~negative regulation of protein phosphorylation	8	0.678541	0.0465366	CTDSP1, NTRK3, LRRK2, STK39, FBLN1, PRR5L, ATG14, SNCA	913	61	16792	2.41208	1	1	0.999402
GOTERM_BP_DIRECT	GO:0072661~protein targeting to plasma membrane	5	0.424088	0.0498625	NFASC, SMURF1, KCNB2, ANK2, ANK3	913	26	16792	3.53694	1	1	0.999402
GOTERM_BP_DIRECT	GO:0006904~vesicle docking involved in exocytosis	5	0.424088	0.0498625	STX1B, STXBP3, VPS33B, EXOC6B, EXOC6	913	26	16792	3.53694	1	1	0.999402
GOTERM_BP_DIRECT	GO:0006027~glycosaminoglycan catabolic process	5	0.424088	0.0498625	NAGLU, IDUA, SDC2, GPC5, LYVE1	913	26	16792	3.53694	1	1	0.999402
GOTERM_BP_DIRECT	GO:0007221~positive regulation of transcription of Notch receptor target	3	0.254453	0.0515705	NOTCH1, NOTCH4, RBPJ	913	7	16792	7.88233	1	1	0.999402
GOTERM_BP_DIRECT	GO:0033194~response to hydroperoxide	3	0.254453	0.0515705	GPX1, CD38, STX4	913	7	16792	7.88233	1	1	0.999402
GOTERM_BP_DIRECT	GO:0043312~neutrophil degranulation	3	0.254453	0.0515705	VAMP7, STXBP3, VAMP2	913	7	16792	7.88233	1	1	0.999402
GOTERM_BP_DIRECT	GO:0072643~interferon-gamma secretion	3	0.254453	0.0515705	BTN3A1, TRIM27, BTN3A2	913	7	16792	7.88233	1	1	0.999402
GOTERM_BP_DIRECT	GO:2000427~positive regulation of apoptotic cell clearance	3	0.254453	0.0515705	C4B, C4A, C2	913	7	16792	7.88233	1	1	0.999402
GOTERM_BP_DIRECT	GO:0070528~protein kinase C signaling	4	0.339271	0.0526725	DGKQ, FLOT1, ZP3, SLC26A6	913	16	16792	4.59803	1	1	0.999402
GOTERM_BP_DIRECT	GO:0003222~ventricular trabecula myocardium morphogenesis	4	0.339271	0.0526725	NOTCH1, CHD7, NRG1, RBPJ	913	16	16792	4.59803	1	1	0.999402
GOTERM_BP_DIRECT	GO:0046328~regulation of JNK cascade	4	0.339271	0.0526725	RAP2A, GRIK2, SH3RF1, MAP4K4	913	16	16792	4.59803	1	1	0.999402
GOTERM_BP_DIRECT	GO:0019933~cAMP-mediated signaling	6	0.508906	0.0531947	PCLO, DGKQ, NPR3, ADCY6, TGM2, ADCY5	913	38	16792	2.90402	1	1	0.999402
GOTERM_BP_DIRECT	GO:0002479~antigen processing and presentation of exogenous peptide antigen via MHC class I, TAP-dependent	8	0.678541	0.0538537	HLA-H, PSMD11, HLA-B, HLA-C, HLA-A, CD36, HLA-F, HLA-G	913	63	16792	2.33551	1	1	0.999402
GOTERM_BP_DIRECT	GO:0060337~type I interferon signaling pathway	8	0.678541	0.0577669	IFNAR2, HLA-H, HLA-B, HLA-C, HLA-A, HLA-F, HLA-G, IP6K2	913	64	16792	2.29901	1	1	0.999402
GOTERM_BP_DIRECT	GO:0008277~regulation of G-protein coupled receptor protein signaling pathway	6	0.508906	0.0584078	RGS3, GNG7, PLCB1, RGS9, RAMP1, RGS6	913	39	16792	2.82956	1	1	0.999402
GOTERM_BP_DIRECT	GO:0031295~T cell costimulation	9	0.763359	0.0606191	DPP4, HLA-DRB5, HLA-DRA, CD247, HLA-DQA2, HLA-DQB2, HLA-DRB1, HLA-DQA1, HLA-DQB1	913	78	16792	2.12217	1	1	0.999402
GOTERM_BP_DIRECT	GO:0030033~microvillus assembly	4	0.339271	0.0614613	RAP1B, RAP2A, RAPGEF6, MAP4K4	913	17	16792	4.32756	1	1	0.999402
GOTERM_BP_DIRECT	GO:0007528~neuromuscular junction development	5	0.424088	0.0627679	UNC13B, LRRK2, ERBB2, TNC, ANK3	913	28	16792	3.28431	1	1	0.999402
GOTERM_BP_DIRECT	GO:0014047~glutamate secretion	5	0.424088	0.0627679	UNC13B, SNAP25, SLC1A1, CPLX1, VAMP2	913	28	16792	3.28431	1	1	0.999402
GOTERM_BP_DIRECT	GO:2000145~regulation of cell motility	5	0.424088	0.0627679	BTC, ERBB4, ERBB2, NRG1, RHOA	913	28	16792	3.28431	1	1	0.999402
GOTERM_BP_DIRECT	GO:0006821~chloride transport	6	0.508906	0.0639022	GLRA1, SLC26A1, ANO10, ANO6, ANO5, SLC26A6	913	40	16792	2.75882	1	1	0.999402
GOTERM_BP_DIRECT	GO:0010508~positive regulation of autophagy	6	0.508906	0.0639022	BECN1, TMEM59, TBC1D5, LRRK2, ATG14, ATG7	913	40	16792	2.75882	1	1	0.999402
GOTERM_BP_DIRECT	GO:0051247~positive regulation of protein metabolic process	3	0.254453	0.0663346	MTPN, MAPK8, MAP2K5	913	8	16792	6.89704	1	1	0.999402
GOTERM_BP_DIRECT	GO:0016081~synaptic vesicle docking	3	0.254453	0.0663346	UNC13B, STX1B, SNAP25	913	8	16792	6.89704	1	1	0.999402
GOTERM_BP_DIRECT	GO:0010591~regulation of lamellipodium assembly	3	0.254453	0.0663346	FER, BIN3, CAPZB	913	8	16792	6.89704	1	1	0.999402
GOTERM_BP_DIRECT	GO:0030198~extracellular matrix organization	17	1.4419	0.0681048	CSGALNACT1, FBN2, ITGAM, LAMA2, TMPRSS6, WNT3A, ITGA2, ITGA2B, TNC, FBLN1, COL5A2, ITGA8, ITGAX, COL4A6, NF1, COL6A3, APBB2	913	196	16792	1.59523	1	1	0.999402
GOTERM_BP_DIRECT	GO:0031293~membrane protein intracellular domain proteolysis	4	0.339271	0.0708823	ADAM17, SPPL2C, SPPL2B, PSEN2	913	18	16792	4.08714	1	1	0.999402
GOTERM_BP_DIRECT	GO:0007020~microtubule nucleation	4	0.339271	0.0708823	TUBGCP3, TUBG2, TUBG1, CLASP2	913	18	16792	4.08714	1	1	0.999402
GOTERM_BP_DIRECT	GO:0007018~microtubule-based movement	9	0.763359	0.0723906	DYNC1LI1, DNAH12, DNAH17, KIF16B, KIF13A, STARD9, KIF24, KIFAP3, SH3GL2	913	81	16792	2.04357	1	1	0.999402
GOTERM_BP_DIRECT	GO:0007264~small GTPase mediated signal transduction	20	1.69635	0.077226	RAB1A, RGS19, LRRK2, ITSN1, RRAS2, AGAP1, DNAJC27, RHOA, RAP1B, ARL17B, MFHAS1, ABR, ARL17A, RAP2A, RAB29, DOCK2, RAB7B, RIN2, RAPGEF6, RALGPS2	913	246	16792	1.49529	1	1	0.999402
GOTERM_BP_DIRECT	GO:0001938~positive regulation of endothelial cell proliferation	8	0.678541	0.0799103	SEMA5A, NRP1, CAV2, TNFSF12, NF1, PRKD2, PRKCA, WNT2	913	69	16792	2.13242	1	1	0.999402
GOTERM_BP_DIRECT	GO:0043536~positive regulation of blood vessel endothelial cell migration	4	0.339271	0.0809065	ANGPT4, PRKD2, PRKCA, MAPK14	913	19	16792	3.87202	1	1	0.999402
GOTERM_BP_DIRECT	GO:0006584~catecholamine metabolic process	3	0.254453	0.0822931	SULT1A1, MTPN, SULT1A2	913	9	16792	6.1307	1	1	0.999402
GOTERM_BP_DIRECT	GO:0001973~adenosine receptor signaling pathway	3	0.254453	0.0822931	P2RY12, ADORA1, ADCY5	913	9	16792	6.1307	1	1	0.999402
GOTERM_BP_DIRECT	GO:0051967~negative regulation of synaptic transmission, glutamatergic	3	0.254453	0.0822931	GRIK3, ADORA1, GRIK2	913	9	16792	6.1307	1	1	0.999402
GOTERM_BP_DIRECT	GO:0016567~protein ubiquitination	27	2.29008	0.0823102	UBA6, DCAF8, DTX2, BRCA1, DCAF5, SH3RF1, BACH2, ASB16, DCAF16, ZNRF3, ARIH2, ATG7, BARD1, ZYG11B, SMURF1, KLHL1, KLHL23, UBAC1, MARCH3, SPSB3, SPSB2, KLHL7, MKRN3, ASB5, TRIM31, PDZRN4, RNF220	913	359	16792	1.38325	1	1	0.999402
GOTERM_BP_DIRECT	GO:0071300~cellular response to retinoic acid	8	0.678541	0.0848552	LTK, BRINP1, WNT3A, NTRK3, TNC, RORB, WNT2, WNT3	913	70	16792	2.10196	1	1	0.999402
GOTERM_BP_DIRECT	GO:0010977~negative regulation of neuron projection development	6	0.508906	0.0886539	GAK, STX1B, KANK1, WNT3A, RAB29, ADCY6	913	44	16792	2.50802	1	1	0.999402
GOTERM_BP_DIRECT	GO:0007411~axon guidance	14	1.18745	0.0923219	NRP1, SPTBN5, LAMA2, BDNF, WNT3A, ANK3, SEMA3F, UNC5D, GLI3, NFASC, CDH4, RPS6KA5, APBB2, WNT3	913	159	16792	1.61943	1	1	0.999402
GOTERM_BP_DIRECT	GO:0006694~steroid biosynthetic process	5	0.424088	0.093247	HSD3B7, CYP21A2, HSD17B1, TRERF1, FDFT1	913	32	16792	2.87377	1	1	0.999402
GOTERM_BP_DIRECT	GO:0050884~neuromuscular process controlling posture	3	0.254453	0.099273	GLRA1, CNTNAP1, GCH1	913	10	16792	5.51763	1	1	0.999402
GOTERM_BP_DIRECT	GO:0010762~regulation of fibroblast migration	3	0.254453	0.099273	FER, WDPCP, PRR5L	913	10	16792	5.51763	1	1	0.999402
GOTERM_BP_DIRECT	GO:2000727~positive regulation of cardiac muscle cell differentiation	3	0.254453	0.099273	MYOCD, WNT3A, NRG1	913	10	16792	5.51763	1	1	0.999402

### Sheet: David_functional_Annotation (2)
Category	Term	Count	%	PValue	Genes	List Total	Pop Hits	Pop Total	Fold Enrichment	Bonferroni	Benjamini	FDR
GOTERM_CC_DIRECT	GO:0071556~integral component of lumenal side of endoplasmic reticulum membrane	15	1.27226	5.61164e-11	HLA-H, HLA-DRB5, SPPL2C, SPPL2B, HLA-B, HLA-C, HLA-A, HLA-F, HLA-G, HLA-DRA, HLA-DQA2, HLA-DQA1, HLA-DQB2, HLA-DRB1, HLA-DQB1	981	29	18224	9.60877	3.15935e-08	3.15935e-08	3.03028e-08
GOTERM_CC_DIRECT	GO:0012507~ER to Golgi transport vesicle membrane	18	1.52672	8.44486e-10	SREBF1, HLA-H, HLA-DRB5, SAR1B, GOSR2, HLA-B, HLA-C, HLA-A, HLA-F, HLA-G, HLA-DRA, SCAP, CD59, HLA-DQA2, HLA-DQA1, HLA-DQB2, HLA-DRB1, HLA-DQB1	981	52	18224	6.43049	4.75446e-07	2.37723e-07	2.28011e-07
GOTERM_CC_DIRECT	GO:0042613~MHC class II protein complex	11	0.932994	6.91021e-08	HLA-DRB5, HLA-DRB9, HLA-DRA, HLA-C, HLA-A, HLA-DOB, HLA-DQA2, HLA-DQB2, HLA-DRB1, HLA-DQA1, HLA-DQB1	981	22	18224	9.28848	3.89037e-05	1.29682e-05	1.24384e-05
GOTERM_CC_DIRECT	GO:0016020~membrane	170	14.419	7.01883e-07	SEMA5A, SCARB2, SPPL2B, TNC, SSC4D, EPRS, ZFYVE1, LCLAT1, LGALS3, STS, DMBT1, PPP2R1A, LAMP3, TRIM27, SLC16A4, UNC13B, CPT1A, SLC30A5, ACSL6, HLA-B, RECQL, TAP2, HLA-C, CDKAL1, HLA-A, ATP11A, HLA-F, HLA-G, TUFM, ATXN2L, STX1B, DYNC1LI1, ADAM17, MSH3, ATF6, NGEF, FKBP5, SPTBN5, PSMD11, HIST1H3J, SLC1A1, ENDOD1, PSEN2, ITPR1, NCAPG, AGAP1, NMD3, RAP1GAP, CRHR1, PIK3R5, DPP4, RAP1B, BAG6, ABR, PRKAR…	981	2200	18224	1.43549	0.000395082	9.879e-05	9.47542e-05
GOTERM_CC_DIRECT	GO:0042612~MHC class I protein complex	7	0.593723	8.7131e-06	HLA-H, HLA-B, HLA-C, HLA-A, HLA-F, HLA-G, HLA-DQB1	981	11	18224	11.8217	0.00489348	0.000981095	0.000941014
GOTERM_CC_DIRECT	GO:0000139~Golgi membrane	55	4.66497	9.94058e-05	GALNT13, NUMA1, CLSTN2, SPPL2B, DSE, SH3GL2, NSF, CSGALNACT1, SREBF1, CHST9, HLA-H, TRAPPC2L, ENTPD6, HLA-B, LMTK3, HLA-C, HLA-A, HLA-F, HLA-G, DOPEY1, DOPEY2, GORASP2, B3GNT5, ST6GALNAC3, VAMP4, ATF6, HLA-DQB2, HLA-DQB1, RAB1A, NOTCH1, SGMS1, GOSR2, NOTCH4, PSEN2, CLCN3, RAP1GAP, GCNT2, SCAP, CD59, CHSY3, HLA-DQA2, ST3GAL1, HLA-DQA1, B3GALNT1, GALNT6, HLA-DRB5, CAV2, GBF1, NMNAT2, TMEM59, GNPTG,…	981	591	18224	1.72882	0.0544308	0.00932758	0.00894652
GOTERM_CC_DIRECT	GO:0030425~dendrite	35	2.96862	0.000288886	BECN1, CHRM3, CNTNAP2, NUMA1, DENND1A, LRRK2, CACNA1B, GRIK3, CPLX1, RAP1GAP, STRN3, C4B, C4A, GLRA1, BRINP1, HTR7, GRM7, KPNA1, GABBR1, TRPC5, HTR1E, KCNIP1, KCNB2, KCNIP3, KLHL1, LMTK3, SAMD4A, NRG1, GLRX2, ANK3, PLCB4, SNX14, NF1, IGSF9B, MAPT	981	335	18224	1.94088	0.150125	0.0224942	0.0215752
GOTERM_CC_DIRECT	GO:0005930~axoneme	14	1.18745	0.000319633	CCDC39, DCDC2, ATG14, AK8, GLI3, ATG16L1, MAK, ARMC4, WDPCP, MAP4, MAPT, KIFAP3, ATG7, DRC3	981	80	18224	3.25097	0.164715	0.0224942	0.0215752
GOTERM_CC_DIRECT	GO:0005622~intracellular	101	8.56658	0.000384168	ZNF177, UBE3C, ITSN1, CAPN8, TRIM26, TRIM27, HLA-DOB, STK32B, TNS3, TGM2, UNC13B, IFNAR2, CSGALNACT1, PRKCB, ACTN1, ANK2, PRKCA, GTPBP2, CDC25A, BTC, TOM1L2, STX1B, DGKQ, PRKD2, SAR1B, NPR3, PSEN2, AGAP1, FBLN1, RAP1B, ARL17B, ABR, ARL17A, ZFP57, ZKSCAN8, DVL2, ZNF789, ZKSCAN4, CAV2, STAC, DCDC2, ARHGAP27, GRIN2B, MFHAS1, GH1, RCAN3, PLEKHM1, FAT4, FGF12, SLC26A6, AVEN, ZNF254, LRRK2, PITPNC1, AK…	981	1332	18224	1.40861	0.194529	0.0240319	0.0230501
GOTERM_CC_DIRECT	GO:0031901~early endosome membrane	17	1.4419	0.00047633	HLA-H, WNT3A, VPS33B, HLA-B, HLA-C, HPS6, HLA-A, HLA-F, CLCN3, TMEM163, HLA-G, MARCH3, CLIP3, SNX19, KIF16B, SYNDIG1, CLVS1	981	116	18224	2.72249	0.235274	0.0261786	0.0251091
GOTERM_CC_DIRECT	GO:0030054~cell junction	43	3.64716	0.000552644	SNAP25, CHRM3, DENND1A, LRRK2, ITSN1, GRIK3, GRIK2, TMEM163, C4B, HCAR3, C4A, GLRA1, PCLO, LRRTM1, SYNDIG1, PHACTR1, HMCN1, SNCA, LZTS3, UNC13B, PRRT1, CADPS2, CHRNB1, GABBR1, PTPRN2, XRCC4, GRID1, SAMD4A, SYN2, GRIN2B, RHOA, DDB2, LRFN2, SDK1, FERMT1, FER, DLG2, VAMP7, NFIA, LRRC7, NMT1, IGSF9B, VAMP2	981	459	18224	1.74033	0.267451	0.0261786	0.0251091
GOTERM_CC_DIRECT	GO:0005829~cytosol	219	18.5751	0.00055798	ITSN1, EPRS, MYLK, NFU1, BAIAP2L1, PPP2R1A, PPAT, PIP4K2A, TRIM26, TRIM27, KIFAP3, UNC13B, STARD5, PRKCB, ACTN1, MCCC1, ANK2, PRKCA, ANK3, ATG14, PHKA2, DOPEY1, STX1B, DOPEY2, DEPDC1B, NUP98, NGEF, SPTBN5, STXBP3, SAR1B, PDE1A, NCAPG, IQGAP3, PIK3R5, SULT1A1, ABR, PRKAR2A, ATG7, SULT1A2, XRCC4, STAC, TNFSF13, DERA, ICK, CYLD, FERMT1, MSRA, FASN, NMT1, PYDC1, KYAT1, ITPA, CEP89, NRP1, CAB39L, ADK,…	981	3315	18224	1.22726	0.269649	0.0261786	0.0251091
GOTERM_CC_DIRECT	GO:0030658~transport vesicle membrane	9	0.763359	0.000785208	HLA-DRB5, VAMP7, HLA-DRA, CLCN3, HLA-DQA2, HLA-DQB2, HLA-DRB1, HLA-DQA1, HLA-DQB1	981	38	18224	4.39981	0.357408	0.0325616	0.0312314
GOTERM_CC_DIRECT	GO:0005765~lysosomal membrane	29	2.45971	0.000861709	SCARB2, SPPL2C, SPPL2B, ABCB9, DPP4, MFSD8, TMEM44, LAMP3, FLOT1, HLA-DOB, HLA-DQA2, HLA-DQA1, NSF, HLA-DRB5, PNPLA7, VPS33B, AP3B1, HPS6, ATP11A, TMEM175, TMEM59, VAMP7, SNX14, SPNS1, PLEKHM1, HLA-DRA, HLA-DQB2, HLA-DRB1, HLA-DQB1	981	274	18224	1.96617	0.384519	0.0325616	0.0312314
GOTERM_CC_DIRECT	GO:0005783~endoplasmic reticulum	67	5.68278	0.000890507	LRRK2, PDE3B, ZFYVE1, STS, LRRTM1, DSE, CREB3L2, ADORA1, FAM19A1, KIFAP3, PTRF, TGM2, SMIM14, SREBF1, TRAPPC2L, CAMLG, ANGEL1, HLA-B, RRAS2, HLA-C, PRKCA, CDKAL1, ANK3, HLA-A, ATP11A, ELOVL7, HLA-F, SUMF1, RCN1, RCN2, STIM1, ITGA8, MAL, ERP27, ZP3, ATF6, CDS1, BECN1, SGMS1, SAR1B, PSEN2, MGST1, ITPR1, TMTC2, ATP10B, ATP10A, ABCB9, AGPAT1, HACD2, PGS1, GLRA1, FGD5, BRINP1, DDRGK1, SCAP, FDFT1, UGT…	981	828	18224	1.50321	0.394426	0.0325616	0.0312314
GOTERM_CC_DIRECT	GO:0014069~postsynaptic density	22	1.86599	0.000925375	NSF, RGS19, CLSTN2, HIP1R, ITPR1, GRIK2, ARFGAP1, DNM3, DLG2, PLCB4, PCLO, LRRC7, EPB41L3, ITGA8, ADORA1, SYNDIG1, PDE4B, MAP4, MAPT, IGSF9B, PDLIM5, LZTS3	981	184	18224	2.22116	0.406209	0.0325616	0.0312314
GOTERM_CC_DIRECT	GO:0005802~trans-Golgi network	18	1.52672	0.00101062	BECN1, SNAP25, RBFOX1, LRRK2, GBF1, NMNAT2, SYT17, CLIP3, DOPEY1, DOPEY2, VAMP7, RAB29, STX4, RAB7B, PAM, VAMP2, CLVS1, CLASP2	981	136	18224	2.45872	0.43406	0.0334694	0.032102
GOTERM_CC_DIRECT	GO:0030669~clathrin-coated endocytic vesicle membrane	9	0.763359	0.00133007	HLA-DRB5, HLA-DRA, HLA-DQA2, HLA-DQB2, HLA-DRB1, SH3GL2, HLA-DQA1, CLVS1, HLA-DQB1	981	41	18224	4.07787	0.527317	0.0416018	0.0399022
GOTERM_CC_DIRECT	GO:0005794~Golgi apparatus	68	5.7676	0.00162053	CNTNAP2, LRRK2, PDE3B, CASC4, OSBPL11, SH3RF1, CAPN8, STS, MECOM, DSE, TRAPPC11, CD36, KIFAP3, PTGDS, UNC13B, SLC30A5, STARD9, HLA-B, HLA-C, LMTK2, AP3B1, ANK3, HLA-A, ARFGAP1, CAMKMT, SCAMP2, GAK, DNM3, VAMP7, GORASP2, PRKD2, ST6GALNAC3, RAB7B, VAMP4, ZP3, ATF6, XPR1, RAB1A, RGS19, ATF6B, SAR1B, GOSR2, PSEN2, SGMS2, CLCN3, STRN3, ARL17B, ARL17A, FGD5, FGD6, RAB29, SCAP, ASCC3, ST3GAL1, CLASP2, S…	981	863	18224	1.46377	0.59872	0.0480187	0.046057
GOTERM_CC_DIRECT	GO:0032839~dendrite cytoplasm	6	0.508906	0.002119	MAP2K4, LRRK2, HIP1R, GRIK3, GRIK2, UHMK1	981	18	18224	6.19232	0.697072	0.0596498	0.0572129
GOTERM_CC_DIRECT	GO:0045211~postsynaptic membrane	23	1.95081	0.00229463	OPRD1, CADPS2, CHRM3, CHRNB1, GABBR1, CLSTN2, GRID1, GRIK3, ANK2, ANK3, GRIK2, GRIN2B, GLRA1, LRFN2, DLG2, GRM7, LRRC7, LRRTM1, ADORA1, SYNDIG1, IGSF9B, PDLIM5, LZTS3	981	211	18224	2.02498	0.725654	0.061518	0.0590049
GOTERM_CC_DIRECT	GO:0009986~cell surface	46	3.90161	0.00255939	NRP1, CNTNAP2, ITGAM, NOTCH1, CLSTN2, SDC2, NOTCH4, ITGA2B, PLAT, NOD2, CLCN3, DPP4, TMEM102, LRRTM1, ITGAX, CD38, CD59, STX4, CD36, PROM2, MICB, P2RY12, HLA-H, CR1, WNT3A, ITGA2, ENTPD6, HLA-B, HLA-C, DEFB134, ANO6, ANK3, HLA-A, UNC5D, HLA-F, GRIN2B, LRFN2, ADAM17, VAMP7, ITGA8, HLA-DRA, CSPG4, VAMP4, PAM, RAMP1, HLA-DRB1	981	542	18224	1.57664	0.76373	0.065497	0.0628213
GOTERM_CC_DIRECT	GO:0045202~synapse	20	1.69635	0.00409479	PRRT1, CHRM3, CHRNB1, DTNB, ITSN1, SAMD4A, NMNAT2, SYN2, ARFGAP1, C4B, SDK1, C4A, GLRA1, PCLO, VAMP7, APBB2, STX4, PHACTR1, SH3GL2, VAMP2	981	181	18224	2.0527	0.900749	0.100233	0.0961386
GOTERM_CC_DIRECT	GO:0005886~plasma membrane	257	21.7981	0.00451507	NPFFR1, ITSN1, C4B, OR1F12, C4A, LGALS3, BAIAP2L1, HTR7, STS, PIP4K2A, PRSS8, UNC13B, HLA-H, PRKCB, ACTN1, IL1R2, COL23A1, ENTPD6, HLA-B, ACSL6, HLA-C, ANK2, PRKCA, HLA-A, UNC5D, ANK3, HLA-F, HLA-G, PHKA2, BTC, STX1B, DYNC1LI1, DXO, PRKD2, WDPCP, CFB, TMEM63B, STXBP3, SDC2, PCDH19, CRHR1, PIK3R5, TRPM1, ABR, PRKAR2A, EPB41L3, KCNMB3, MAP4, HLA-DQA2, HLA-DQA1, HMOX2, PRRT1, HLA-DRB5, AFAP1L2, TNFS…	981	4121	18224	1.15852	0.921742	0.105916	0.101589
GOTERM_CC_DIRECT	GO:0032588~trans-Golgi network membrane	12	1.01781	0.00477637	CLIP3, HLA-DRB5, KIF13A, HLA-DRA, VAMP4, HLA-DQA2, HLA-DQB2, HLA-DRB1, HLA-DQA1, SCAMP2, CLVS1, HLA-DQB1	981	83	18224	2.68583	0.932494	0.107564	0.10317
GOTERM_CC_DIRECT	GO:0043195~terminal bouton	10	0.848176	0.00564565	UNC13B, PTPRN2, SYNJ1, LRRK2, AAK1, GRIK3, ADORA1, GRIK2, CPLX1, SNCA	981	62	18224	2.99628	0.958725	0.12225	0.117256
GOTERM_CC_DIRECT	GO:0005938~cell cortex	15	1.27226	0.00635005	RGS19, NUMA1, PSEN2, MYO9B, RHOA, AKAP13, FER, FMNL1, GRM7, WDPCP, HMCN1, ASTN2, RAI14, CLASP2, SNCA	981	123	18224	2.26548	0.972304	0.13241	0.127001
GOTERM_CC_DIRECT	GO:0008076~voltage-gated potassium channel complex	12	1.01781	0.00743455	SNAP25, CNTNAP2, CNTNAP1, DLG2, KCNIP1, ABCC8, KCNB2, KCNIP3, KCNMA1, KCNMB3, VAMP2, KCNJ3	981	88	18224	2.53322	0.985024	0.149488	0.143381
GOTERM_CC_DIRECT	GO:0030666~endocytic vesicle membrane	10	0.848176	0.00851601	HLA-DRB5, WNT3A, HLA-DRA, CD36, HLA-DQA2, HLA-DQB2, WNT3, HLA-DRB1, HLA-DQA1, HLA-DQB1	981	66	18224	2.81469	0.991893	0.165328	0.158574
GOTERM_CC_DIRECT	GO:0008180~COP9 signalosome	7	0.593723	0.0101286	NCKIPSD, HSPA1L, HSPA7, FLOT1, WDR6, NOD2, LAT	981	35	18224	3.71539	0.996758	0.19008	0.182314
GOTERM_CC_DIRECT	GO:0019898~extrinsic component of membrane	11	0.932994	0.0123379	BECN1, BST1, DMBT1, EPB41L3, STK39, NMT1, PACSIN2, MAL, NBEAL1, WDFY4, RGS6	981	82	18224	2.49203	0.999078	0.224072	0.214918
GOTERM_CC_DIRECT	GO:0030670~phagocytic vesicle membrane	9	0.763359	0.0132069	HLA-H, VAMP7, DMBT1, HLA-B, HLA-C, HLA-A, RAB7B, HLA-F, HLA-G	981	59	18224	2.83377	0.999439	0.231895	0.222421
GOTERM_CC_DIRECT	GO:0000930~gamma-tubulin complex	4	0.339271	0.0139944	PDE4B, TUBG2, TUBG1, CKAP5	981	10	18224	7.43078	0.999642	0.231895	0.222421
GOTERM_CC_DIRECT	GO:0015629~actin cytoskeleton	21	1.78117	0.0140043	SVIL, TMEM63B, SPPL2B, NCAPG, MYO9B, NEB, MYLK3, C10ORF90, MSRA, FER, ADAM17, BAIAP2L1, PDLIM2, CAPZB, CROCC, NMT1, PDLIM5, MAD1L1, BCAR1, RAI14, SNCA	981	218	18224	1.78952	0.999644	0.231895	0.222421
GOTERM_CC_DIRECT	GO:0031226~intrinsic component of plasma membrane	6	0.508906	0.0155791	OPRD1, ADIPOR2, ADCY6, CRHR1, XPR1, TGM2	981	28	18224	3.98078	0.999855	0.250602	0.240364
GOTERM_CC_DIRECT	GO:0070032~synaptobrevin 2-SNAP-25-syntaxin-1a-complexin I complex	3	0.254453	0.0161184	SNAP25, CPLX1, VAMP2	981	4	18224	13.9327	0.999894	0.252074	0.241776
GOTERM_CC_DIRECT	GO:0045335~phagocytic vesicle	7	0.593723	0.0169846	BECN1, FMNL1, VAMP7, CD36, RAB7B, CLCN3, ATG14	981	39	18224	3.33433	0.999935	0.258441	0.247883
GOTERM_CC_DIRECT	GO:0045177~apical part of cell	10	0.848176	0.0188742	PDZD3, VAMP7, NUMA1, DVL2, MGST1, ITGA8, PLAT, FAT4, CD36, TUBG1	981	75	18224	2.47693	0.999978	0.276156	0.264874
GOTERM_CC_DIRECT	GO:0005768~endosome	21	1.78117	0.0191298	BECN1, LRRK2, PRSS16, VPS37B, PTPN23, RHOA, CRHR1, TMEM175, MARCH3, DOPEY1, DOPEY2, CLIP1, STS, KIF16B, FLOT1, MAL, STX4, TRIM27, VAMP4, ASTN2, CLVS1	981	225	18224	1.73385	0.999981	0.276156	0.264874
GOTERM_CC_DIRECT	GO:0031902~late endosome membrane	12	1.01781	0.0197445	SCARB2, TMEM59, HLA-DRB5, VAMP7, GOSR2, SNX14, VPS33B, HLA-DRA, VPS37B, OSBPL11, CLCN3, HLA-DRB1	981	101	18224	2.20716	0.999987	0.277904	0.266551
GOTERM_CC_DIRECT	GO:0031201~SNARE complex	8	0.678541	0.0226696	STX1B, SNAP25, VAMP7, GOSR2, STX4, VAMP4, SYN2, VAMP2	981	53	18224	2.80407	0.999998	0.311292	0.298575
GOTERM_CC_DIRECT	GO:0033270~paranode region of axon	4	0.339271	0.0236766	CNTNAP1, NFASC, EPB41L3, ANK3	981	12	18224	6.19232	0.999999	0.313038	0.30025
GOTERM_CC_DIRECT	GO:0030667~secretory granule membrane	5	0.424088	0.0239088	PTPRN2, VAMP7, SLC30A5, PAM, VAMP2	981	21	18224	4.42309	0.999999	0.313038	0.30025
GOTERM_CC_DIRECT	GO:0016324~apical plasma membrane	25	2.12044	0.0250453	NOTCH1, STXBP3, KCNE4, SLC1A1, STK39, PSEN2, DPP4, ERBB2, FLOT1, CD36, PROM2, SLC30A5, IGFBP2, ITPK1, SHROOM3, NRG1, ANK2, SLC2A9, ADAM17, KCNMA1, MAL, WDPCP, CSPG4, RAPGEF6, SLC26A6	981	291	18224	1.59596	0.999999	0.317136	0.30418
GOTERM_CC_DIRECT	GO:0030027~lamellipodium	16	1.35708	0.0257293	ITSN1, RHOA, SH3RF1, MYLK, DPP4, FER, FGD5, FGD6, VAMP7, CAPZB, PDPN, FLOT1, APBB2, STX4, BCAR1, CLRN1	981	160	18224	1.8577	1	0.317136	0.30418
GOTERM_CC_DIRECT	GO:0005964~phosphorylase kinase complex	3	0.254453	0.0259117	PHKG1, PHKG2, PHKA2	981	5	18224	11.1462	1	0.317136	0.30418
GOTERM_CC_DIRECT	GO:0005856~cytoskeleton	30	2.54453	0.0280137	PLEKHH3, STK39, NOD2, ADD1, FGD5, BAIAP2L1, FGD6, SGCD, PCLO, CAPZB, EPB41L3, RAB29, PACSIN2, LRRFIP1, NINL, DNAI1, LZTS3, MCF2, HIP1R, KLHL1, ELMOD3, SHROOM3, FRMD4A, ANK2, RHOA, FER, PPP2R2B, MYO15A, DGKQ, DOCK2	981	371	18224	1.50218	1	0.335568	0.321859
GOTERM_CC_DIRECT	GO:0042581~specific granule	4	0.339271	0.0295735	STXBP3, CRISP3, STX4, CLCN3	981	13	18224	5.71599	1	0.339926	0.326039
GOTERM_CC_DIRECT	GO:0005874~microtubule	26	2.20526	0.029585	KIF13A, NUSAP1, MAP4, NINL, DNAI1, CLASP2, DNAH12, DNAH17, NICN1, HAUS4, TBCD, SHROOM3, KIF24, MTUS2, TUBG2, TUBG1, DNM3, CYLD, DYNC1LI1, CLIP1, STIM1, SYNJ1, KIF16B, TTLL11, TUBGCP3, MAPT	981	311	18224	1.55306	1	0.339926	0.326039
GOTERM_CC_DIRECT	GO:0032587~ruffle membrane	10	0.848176	0.031691	KANK1, FERMT1, FGD5, ADAM17, DLC1, PDPN, HIP1R, PACSIN2, PDE4A, CLASP2	981	82	18224	2.26548	1	0.356841	0.342263
GOTERM_CC_DIRECT	GO:0016323~basolateral plasma membrane	17	1.4419	0.0335411	CHRM3, STXBP3, STK39, SLC41A1, ANK2, ANK3, NOD2, SLC2A9, DLG2, ERBB4, SLCO4C1, ERBB2, FLOT1, ADORA1, STX4, SLC26A6, PROM2	981	180	18224	1.75449	1	0.370267	0.355141
GOTERM_CC_DIRECT	GO:0030136~clathrin-coated vesicle	8	0.678541	0.0351824	RGS19, DENND1A, VPS33B, AAK1, HIP1R, ASTN2, VAMP2, CLVS1	981	58	18224	2.56234	1	0.378367	0.36291
GOTERM_CC_DIRECT	GO:0005813~centrosome	33	2.79898	0.0356189	NUMA1, SPPL2B, PSEN2, NCAPG, HSPB11, C10ORF90, PPP2R3C, PRKAR2A, MYO18B, KIF13A, PDE4B, KIFAP3, ZNF365, SLC16A1, XRCC4, DYX1C1, CCDC13, HAUS4, MTUS2, TUBG1, CKAP5, CYLD, DYNC1LI1, STX1B, CLIP1, ESPL1, DDAH2, MAK, CROCC, TUBGCP3, MAD1L1, CEP89, SDCCAG8	981	426	18224	1.43906	1	0.378367	0.36291
GOTERM_CC_DIRECT	GO:0005769~early endosome	20	1.69635	0.0405078	RAB1A, NRP1, CNTNAP2, FKBP15, LMTK2, ABCB9, PTPN23, ATP11A, CLCN3, RAP1GAP, FGD5, C16ORF62, RABEP2, KIF16B, LAMP3, FLOT1, RAB29, PACSIN2, TRIM27, ASTN2	981	229	18224	1.62244	1	0.422331	0.405078
GOTERM_CC_DIRECT	GO:0005737~cytoplasm	306	25.9542	0.043897	DCAF8, EPRS, RBPJ, BACH2, CCAR2, MYLK, NFU1, LGALS3, RPS6KA5, BAIAP2L1, TRIM26, TRIM27, ANKS1A, TNS3, UNC13B, WDHD1, RBFOX1, PRKCB, DAPK2, ACTN1, IL1R2, STARD9, C8ORF4, RECQL, MTUS2, PRKCA, ATG14, LRRC37B, C7ORF49, RUNX1, STX1B, DYNC1LI1, NEIL2, BIN3, DDX39B, KIAA1456, ARMC4, ZSCAN26, DXO, PRKD2, WDPCP, TTLL11, SPATA18, RIN2, NECAB1, SPTBN5, PARPBP, NCAPG, AGAP1, PHYHIPL, MTMR9, NMD3, PIK3R5, ERI…	981	5222	18224	1.08858	1	0.449346	0.430989
GOTERM_CC_DIRECT	GO:0070062~extracellular exosome	171	14.5038	0.0483089	SEMA5A, SCARB2, CPNE8, CPNE4, ITSN1, ITGA2B, PLAT, SSC4D, MYLK, C4B, LGALS3, C4A, BAIAP2L1, NAGLU, DMBT1, PPP2R1A, PRSS8, HMCN1, PRSS3, PTGDS, KIFAP3, SH3GL2, TGM2, NSF, PRKCB, ACTN1, IGFBP2, ENTPD6, HLA-B, ARMC9, HLA-C, PRKCA, ATP1B3, HLA-A, SCAMP2, TUFM, TOM1L2, DOPEY2, NAAA, CMPK1, ZSCAN23, TRABD2B, CFB, FKBP5, SPTBN5, PSMD11, STXBP3, HIST1H3J, NPR3, SLC1A1, ENDOD1, ABHD6, FBLN1, FHIT, ART3, C…	981	2811	18224	1.13008	1	0.485677	0.465836
GOTERM_CC_DIRECT	GO:0030673~axolemma	4	0.339271	0.0514015	CNTNAP2, EPB41L3, ADORA1, NRG1	981	16	18224	4.64424	1	0.494645	0.474438
GOTERM_CC_DIRECT	GO:0034045~pre-autophagosomal structure membrane	4	0.339271	0.0514015	ATG16L1, STBD1, ULK2, ATG14	981	16	18224	4.64424	1	0.494645	0.474438
GOTERM_CC_DIRECT	GO:0030424~axon	19	1.61154	0.0543486	MAP2K4, NRP1, MTPN, CNTNAP2, FKBP15, SMURF1, LRRK2, GRIK3, LMTK3, RAP1GAP, UHMK1, DNM3, C4B, C4A, GRM7, LRRTM1, NF1, MAPT, SNCA	981	222	18224	1.58992	1	0.494645	0.474438
GOTERM_CC_DIRECT	GO:0008305~integrin complex	5	0.424088	0.0544717	ITGAM, ITGA2, ITGA2B, ITGA8, ITGAX	981	27	18224	3.44018	1	0.494645	0.474438
GOTERM_CC_DIRECT	GO:0005881~cytoplasmic microtubule	7	0.593723	0.0547668	CYLD, CLIP1, RGS19, MTUS2, TUBG2, TUBG1, CLASP2	981	51	18224	2.54978	1	0.494645	0.474438
GOTERM_CC_DIRECT	GO:0005788~endoplasmic reticulum lumen	17	1.4419	0.0548082	EDEM3, SPON1, PTPRN2, COL24A1, WNT3A, COL23A1, GBF1, SUMF1, RCN1, RCN2, LIPC, STS, COL5A2, COL4A6, COL6A3, ERP27, WNT3	981	192	18224	1.64484	1	0.494645	0.474438
GOTERM_CC_DIRECT	GO:0098793~presynapse	8	0.678541	0.0553511	CADPS2, SYNJ1, WNT3A, NAAA, SYNDIG1, CACNA1B, NF1, SYT17	981	64	18224	2.32212	1	0.494645	0.474438
GOTERM_CC_DIRECT	GO:0016021~integral component of membrane	301	25.5301	0.0567521	DPY19L2P1, SLC35B1, ITSN1, LDLRAD1, CWH43, TXNDC15, FAM134C, OR1F12, STS, PPAT, CREB3L2, PRSS8, SLC12A8, CPT1A, DAPK2, IL1R2, COL23A1, ENTPD6, HLA-B, ACSL6, FNDC3B, HLA-C, HLA-A, UNC5D, HLA-F, HLA-G, LRRC37B, LRRC37A, SCAMP2, RUNX1, CYP39A1, BTC, STX1B, FAR1, ASTN2, CDS1, SLC45A3, TMEM63B, SDC2, MGST1, TMTC2, ABCB9, PCDH19, HACD2, CRHR1, ART3, PCNX3, SULT1A1, TRPM1, APELA, FAM171A2, PCNX2, SCAP, …	981	5163	18224	1.08303	1	0.499241	0.478846
GOTERM_CC_DIRECT	GO:0005901~caveola	8	0.678541	0.0592891	P2RY12, CAV2, DLC1, KCNMA1, FLOT1, PACSIN2, ATP1B3, PTRF	981	65	18224	2.2864	1	0.511826	0.490917
GOTERM_CC_DIRECT	GO:0080008~Cul4-RING E3 ubiquitin ligase complex	4	0.339271	0.0600009	DCAF16, DCAF8, DCAF5, DDB2	981	17	18224	4.37105	1	0.511826	0.490917
GOTERM_CC_DIRECT	GO:0005764~lysosome	19	1.61154	0.0624144	SCARB2, LRRK2, VPS33B, PRSS16, ANK3, ABCB9, TMEM175, MARCH3, GALC, TMEM59, STS, NAGLU, SNX14, HLA-DRA, VAMP4, RAB7B, HLA-DOB, CTSB, SNCA	981	226	18224	1.56178	1	0.524468	0.503042
GOTERM_CC_DIRECT	GO:0032279~asymmetric synapse	3	0.254453	0.0651748	CHRM3, GRM7, ADORA1	981	8	18224	6.96636	1	0.539609	0.517564
GOTERM_CC_DIRECT	GO:0072686~mitotic spindle	6	0.508906	0.0673772	ESPL1, NUMA1, MAK, MAP4, MAD1L1, CLASP2	981	41	18224	2.71858	1	0.549759	0.5273
GOTERM_CC_DIRECT	GO:0000776~kinetochore	9	0.763359	0.0692151	DYNC1LI1, CLIP1, PSEN2, KAT8, NUP98, CKAP5, MAD1L1, CLASP2, CENPC	981	81	18224	2.06411	1	0.556687	0.533945
GOTERM_CC_DIRECT	GO:0005925~focal adhesion	29	2.45971	0.0753447	SCARB2, NRP1, ITGA2B, TNC, ADD1, DPP4, PDLIM2, PRKAR2A, FLOT1, PACSIN2, CD59, PGM5, TNS3, TGM2, CLASP2, SVIL, CAV2, ACTN1, ITGA2, RRAS2, RHOA, GAK, FERMT1, NFASC, ADAM17, DLC1, ITGA8, CSPG4, BCAR1	981	391	18224	1.37783	1	0.597452	0.573044
GOTERM_CC_DIRECT	GO:0043034~costamere	4	0.339271	0.079043	SVIL, PGM5, ANK2, ANK3	981	19	18224	3.91094	1	0.607154	0.582351
GOTERM_CC_DIRECT	GO:0000407~pre-autophagosomal structure	4	0.339271	0.079043	VMP1, BECN1, ZFYVE1, ATG7	981	19	18224	3.91094	1	0.607154	0.582351
GOTERM_CC_DIRECT	GO:0031095~platelet dense tubular network membrane	3	0.254453	0.080882	ITPR1, ATP2A1, MRVI1	981	9	18224	6.19232	1	0.607154	0.582351
GOTERM_CC_DIRECT	GO:0008290~F-actin capping protein complex	3	0.254453	0.080882	MTPN, CAPZB, ADD1	981	9	18224	6.19232	1	0.607154	0.582351
GOTERM_CC_DIRECT	GO:0031982~vesicle	12	1.01781	0.0838968	GAK, OPRD1, SNAP25, LAMP3, SPNS1, RAB29, CD59, NOD2, ANO5, SLC26A6, RHOA, VAMP2	981	128	18224	1.74159	1	0.607248	0.58244
GOTERM_CC_DIRECT	GO:0005789~endoplasmic reticulum membrane	57	4.83461	0.0842161	CLSTN2, SPPL2C, ATP2A1, LCLAT1, NR3C2, HHAT, STS, SPTLC2, STBD1, CREB3L2, PTGDS, VKORC1, SMIM14, SREBF1, ACSL6, TAP2, CDKAL1, ELOVL7, ATG14, ANO5, RHOA, CYP39A1, VAMP7, STIM1, CYP21A2, ATF6, FKBP5, CDS1, RAB1A, BECN1, NOTCH1, ATF6B, SAR1B, GOSR2, NOTCH4, PSEN2, MGST1, ITPR1, TMTC2, ATP10B, ATP10A, AGPAT1, HACD2, ERMP1, DDRGK1, SCAP, CD59, P4HTM, HMOX2, FDFT1, UGT1A6, HSD3B7, OSBPL5, VAPB, EBPL, M…	981	862	18224	1.22841	1	0.607248	0.58244
GOTERM_CC_DIRECT	GO:0097542~ciliary tip	6	0.508906	0.0858301	ICK, CYLD, MAK, KIFAP3, GLI3, HSPB11	981	44	18224	2.53322	1	0.607248	0.58244
GOTERM_CC_DIRECT	GO:0042383~sarcolemma	9	0.763359	0.0862874	SGCD, LAMA2, ABCC8, FLOT1, COL6A3, CD59, PGM5, ANK2, ANK3	981	85	18224	1.96697	1	0.607248	0.58244
GOTERM_CC_DIRECT	GO:0043202~lysosomal lumen	9	0.763359	0.0862874	GALC, SCARB2, GALNS, NAGLU, IDUA, SDC2, NAAA, GPC5, CSPG4	981	85	18224	1.96697	1	0.607248	0.58244
GOTERM_CC_DIRECT	GO:0000159~protein phosphatase type 2A complex	4	0.339271	0.0894283	PPP2R2B, PPP2R1A, PPP2R5C, STRN3	981	20	18224	3.71539	1	0.621582	0.596189
GOTERM_CC_DIRECT	GO:0030426~growth cone	11	0.932994	0.094699	SNAP25, NRP1, TRPC5, STIM1, FKBP15, LRRTM1, LRRK2, APBB2, MAPT, NGEF, SNCA	981	116	18224	1.76161	1	0.650189	0.623627
GOTERM_CC_DIRECT	GO:0044224~juxtaparanode region of axon	3	0.254453	0.0976039	CNTNAP2, DLG2, EPB41L3	981	10	18224	5.57309	1	0.66206	0.635014
GOTERM_CC_DIRECT	GO:0005834~heterotrimeric G-protein complex	5	0.424088	0.0990355	RGS19, GNG7, RGS9, RGS6, RGS7	981	33	18224	2.81469	1	0.663774	0.636657
