## Supplementary tables for "Machine learning identifies six genetic variants and alterations in the Heart Atrial Appendage as key contributors to PD risk predictivity": S. Table 11.xlsx

### Sheet: S. Table 11
PD Model-2 data features and model weights
Data_feature	Weight		abs(weight)
Adipose_Subcutaneous--rs26431_G--EIF3KP1	0.00550881		0.00550881
Adipose_Subcutaneous--rs504594_A--HLA-DQA2	-0.00577478		0.00577478
Adipose_Subcutaneous--rs61169879_T--MED13	0.0110918		0.0110918
Adipose_Subcutaneous--rs61169879_T--ZNF407	-0.0160895		0.0160895
Adipose_Subcutaneous--rs62053943_T--DND1P1	-0.00136566		0.00136566
Adipose_Subcutaneous--rs62053943_T--KANSL1-AS1	-0.000623531		0.000623531
Adipose_Subcutaneous--rs62053943_T--LINC02210	-0.0015244		0.0015244
Adipose_Subcutaneous--rs62053943_T--MAPK8IP1P2	-1.50798e-05		1.50798e-05
Adipose_Subcutaneous--rs62053943_T--RP11-259G18.3	-0.00138398		0.00138398
Adipose_Visceral_Omentum--rs26431_G--EIF3KP1	0.00258385		0.00258385
Adipose_Visceral_Omentum--rs504594_A--HLA-DQA2	-0.0065579		0.0065579
Adipose_Visceral_Omentum--rs504594_A--HLA-DRB6	-0.000718797		0.000718797
Adipose_Visceral_Omentum--rs62053943_T--DND1P1	-0.00295833		0.00295833
Adipose_Visceral_Omentum--rs62053943_T--KANSL1-AS1	-0.00149052		0.00149052
Adipose_Visceral_Omentum--rs62053943_T--LRRC37A4P	0.000360267		0.000360267
Adipose_Visceral_Omentum--rs62053943_T--MAPK8IP1P2	-0.000984486		0.000984486
Adipose_Visceral_Omentum--rs62053943_T--RP11-259G18.3	-0.00186557		0.00186557
Adrenal_Gland--rs26431_G--EIF3KP1	0.00667761		0.00667761
Adrenal_Gland--rs504594_A--HLA-DQA2	-0.00579706		0.00579706
Adrenal_Gland--rs62053943_T--DND1P1	-0.00200022		0.00200022
Adrenal_Gland--rs62053943_T--KANSL1-AS1	-0.00175767		0.00175767
Adrenal_Gland--rs62053943_T--LINC02210	-0.00125916		0.00125916
Adrenal_Gland--rs62053943_T--LRRC37A4P	0.000159651		0.000159651
Adrenal_Gland--rs62053943_T--MAPK8IP1P2	-0.00201919		0.00201919
Adrenal_Gland--rs62053943_T--RP11-259G18.3	-0.00180701		0.00180701
Adrenal_Gland--rs62053943_T--RP11-707O23.1	-0.000230516		0.000230516
Artery_Aorta--rs26431_G--EIF3KP1	0.0134567		0.0134567
Artery_Aorta--rs504594_A--HLA-DQA2	-0.00317109		0.00317109
Artery_Aorta--rs61169879_T--KLHL32	-0.0335016		0.0335016
Artery_Aorta--rs62053943_T--DND1P1	-0.000750579		0.000750579
Artery_Aorta--rs62053943_T--KANSL1-AS1	-0.000362665		0.000362665
Artery_Aorta--rs62053943_T--LINC02210	-0.00164169		0.00164169
Artery_Aorta--rs62053943_T--LRRC37A4P	0.000752285		0.000752285
Artery_Aorta--rs62053943_T--MAPK8IP1P2	-0.000428176		0.000428176
Artery_Aorta--rs62053943_T--RP11-259G18.3	-0.000709355		0.000709355
Artery_Coronary--rs26431_G--EIF3KP1	0.00910966		0.00910966
Artery_Coronary--rs504594_A--HLA-DQA2	-0.00346453		0.00346453
Artery_Coronary--rs62053943_T--DND1P1	-0.00260799		0.00260799
Artery_Coronary--rs62053943_T--KANSL1-AS1	-0.000436571		0.000436571
Artery_Coronary--rs62053943_T--LINC02210	-0.0014201		0.0014201
Artery_Coronary--rs62053943_T--LRRC37A4P	0.00065824		0.00065824
Artery_Coronary--rs62053943_T--MAPK8IP1P2	-0.00200369		0.00200369
Artery_Coronary--rs62053943_T--RP11-259G18.3	-0.00153746		0.00153746
Artery_Tibial--rs26431_G--EIF3KP1	0.00820455		0.00820455
Artery_Tibial--rs504594_A--HLA-DQA2	-0.00369234		0.00369234
Artery_Tibial--rs62053943_T--DND1P1	-0.00202174		0.00202174
Artery_Tibial--rs62053943_T--KANSL1-AS1	-0.000945474		0.000945474
Artery_Tibial--rs62053943_T--LINC02210	-0.00179459		0.00179459
Artery_Tibial--rs62053943_T--MAPK8IP1P2	-0.000591463		0.000591463
Artery_Tibial--rs62053943_T--RP11-259G18.3	-0.00123861		0.00123861
Artery_Tibial--rs62053943_T--RP11-707O23.1	-0.000284525		0.000284525
Brain_Amygdala--rs504594_A--HLA-DQA2	-0.00177709		0.00177709
Brain_Anterior_cingulate_cortex_BA24--rs26431_G--EIF3KP1	0.00180467		0.00180467
Brain_Anterior_cingulate_cortex_BA24--rs504594_A--HLA-DQA2	-0.00133633		0.00133633
Brain_Anterior_cingulate_cortex_BA24--rs62053943_T--RP11-259G18.3	-0.000450342		0.000450342
Brain_Caudate_basal_ganglia--rs26431_G--EIF3KP1	0.00648266		0.00648266
Brain_Caudate_basal_ganglia--rs504594_A--HLA-DQA2	-0.00381946		0.00381946
Brain_Caudate_basal_ganglia--rs62053943_T--RP11-259G18.3	-0.00020028		0.00020028
Brain_Cerebellar_Hemisphere--rs26431_G--EIF3KP1	0.0118951		0.0118951
Brain_Cerebellar_Hemisphere--rs504594_A--HLA-DQA2	-0.0013464		0.0013464
Brain_Cerebellar_Hemisphere--rs62053943_T--LRRC37A2	-0.000675396		0.000675396
Brain_Cerebellar_Hemisphere--rs62053943_T--LRRC37A4P	0.000225093		0.000225093
Brain_Cerebellar_Hemisphere--rs62053943_T--RP11-259G18.1	-0.000163754		0.000163754
Brain_Cerebellar_Hemisphere--rs62053943_T--RP11-259G18.3	-0.00124279		0.00124279
Brain_Cerebellum--rs10847864_T--HIP1R	-0.143311		0.143311
Brain_Cerebellum--rs26431_G--EIF3KP1	0.0118617		0.0118617
Brain_Cerebellum--rs504594_A--HLA-DQA2	-0.000148293		0.000148293
Brain_Cerebellum--rs61169879_T--KIFAP3	0.033433		0.033433
Brain_Cerebellum--rs62053943_T--RP11-259G18.1	-0.000764054		0.000764054
Brain_Cerebellum--rs62053943_T--RP11-259G18.3	-0.000185601		0.000185601
Brain_Cortex--rs10847864_T--SYNJ1	0.0208055		0.0208055
Brain_Cortex--rs26431_G--EIF3KP1	0.00242011		0.00242011
Brain_Cortex--rs504594_A--HLA-DQA2	-0.00174267		0.00174267
Brain_Cortex--rs6476434_C--PRSS3	-0.0666283		0.0666283
Brain_Frontal_Cortex_BA9--rs26431_G--EIF3KP1	0.00433146		0.00433146
Brain_Frontal_Cortex_BA9--rs504594_A--HLA-DQA2	-0.0016245		0.0016245
Brain_Frontal_Cortex_BA9--rs61169879_T--USP54	0.0211565		0.0211565
Brain_Frontal_Cortex_BA9--rs6476434_C--PRSS3	-0.0332655		0.0332655
Brain_Hippocampus--rs26431_G--EIF3KP1	0.0004322		0.0004322
Brain_Hippocampus--rs504594_A--HLA-DQA2	-0.000836328		0.000836328
Brain_Hippocampus--rs62053943_T--KANSL1-AS1	-0.000782666		0.000782666
Brain_Hippocampus--rs62053943_T--LRRC37A2	-0.00084326		0.00084326
Brain_Hippocampus--rs62053943_T--LRRC37A4P	0.000464687		0.000464687
Brain_Hippocampus--rs62053943_T--MAPK8IP1P1	-0.000377859		0.000377859
Brain_Hippocampus--rs62053943_T--MAPK8IP1P2	-0.00171182		0.00171182
Brain_Hippocampus--rs62053943_T--RP11-259G18.3	-0.00120323		0.00120323
Brain_Hypothalamus--rs504594_A--HLA-DQA2	-0.00245057		0.00245057
Brain_Hypothalamus--rs61169879_T--RP11-87G24.2	0.0919528		0.0919528
Brain_Hypothalamus--rs62053943_T--RP11-259G18.3	-0.000102554		0.000102554
Brain_Nucleus_accumbens_basal_ganglia--rs12283611_A--SNX19	0.326445		0.326445
Brain_Nucleus_accumbens_basal_ganglia--rs26431_G--EIF3KP1	0.00843291		0.00843291
Brain_Nucleus_accumbens_basal_ganglia--rs504594_A--HLA-DQA2	-0.00170235		0.00170235
Brain_Nucleus_accumbens_basal_ganglia--rs62053943_T--RP11-259G18.3	-0.000570505		0.000570505
Brain_Nucleus_accumbens_basal_ganglia--rs6476434_C--PRSS3	-0.0683676		0.0683676
Brain_Putamen_basal_ganglia--rs26431_G--EIF3KP1	0.00242373		0.00242373
Brain_Putamen_basal_ganglia--rs504594_A--HLA-DQA2	-0.00190738		0.00190738
Brain_Spinal_cord_cervical_c-1--rs504594_A--HLA-DQA2	-0.00325607		0.00325607
Brain_Spinal_cord_cervical_c-1--rs62053943_T--DND1P1	-1.53228e-05		1.53228e-05
Brain_Spinal_cord_cervical_c-1--rs62053943_T--LRRC37A4P	0.00120285		0.00120285
Brain_Substantia_nigra--rs504594_A--HLA-DQA2	-0.00171038		0.00171038
Brain_Substantia_nigra--rs62053943_T--LRRC37A4P	8.72214e-05		8.72214e-05
Breast_Mammary_Tissue--rs26431_G--EIF3KP1	0.00560842		0.00560842
Breast_Mammary_Tissue--rs504594_A--HLA-DQA2	-0.0051762		0.0051762
Breast_Mammary_Tissue--rs61169879_T--MED13	0.0143219		0.0143219
Breast_Mammary_Tissue--rs62053943_T--DND1P1	-0.00191427		0.00191427
Breast_Mammary_Tissue--rs62053943_T--MAPK8IP1P2	-0.000436306		0.000436306
Breast_Mammary_Tissue--rs62053943_T--RP11-259G18.3	-0.00236347		0.00236347
Cells_Cultured_fibroblasts--rs10847864_T--LCA5L	-0.0620589		0.0620589
Cells_Cultured_fibroblasts--rs61169879_T--MED13	0.0122139		0.0122139
Cells_Cultured_fibroblasts--rs62053943_T--DND1P1	-0.000894422		0.000894422
Cells_Cultured_fibroblasts--rs62053943_T--KANSL1-AS1	-0.000210792		0.000210792
Cells_Cultured_fibroblasts--rs62053943_T--LINC02210	-0.00158585		0.00158585
Cells_Cultured_fibroblasts--rs62053943_T--MAPK8IP1P2	-0.000546596		0.000546596
Cells_Cultured_fibroblasts--rs62053943_T--RP11-259G18.3	-0.00072983		0.00072983
Cells_Cultured_fibroblasts--rs6476434_C--PRSS3	-0.0165752		0.0165752
Cells_Cultured_fibroblasts--rs6476434_C--UBAP1	-0.00918347		0.00918347
Cells_EBV-transformed_lymphocytes--rs504594_A--HLA-DQA1	0.000663023		0.000663023
Cells_EBV-transformed_lymphocytes--rs504594_A--HLA-DQA2	-0.00472452		0.00472452
Cells_EBV-transformed_lymphocytes--rs62053943_T--RP11-259G18.3	-0.00118094		0.00118094
Colon_Sigmoid--rs12283611_A--ANK3	0.202612		0.202612
Colon_Sigmoid--rs26431_G--EIF3KP1	0.0044477		0.0044477
Colon_Sigmoid--rs504594_A--HLA-DQA2	-0.00509574		0.00509574
Colon_Sigmoid--rs504594_A--HLA-DRB6	-0.0019215		0.0019215
Colon_Sigmoid--rs62053943_T--DND1P1	-0.00193053		0.00193053
Colon_Sigmoid--rs62053943_T--KANSL1-AS1	-0.000692277		0.000692277
Colon_Sigmoid--rs62053943_T--LRRC37A4P	0.0012728		0.0012728
Colon_Sigmoid--rs62053943_T--RP11-259G18.3	-0.00133624		0.00133624
Colon_Transverse--rs26431_G--EIF3KP1	0.00315735		0.00315735
Colon_Transverse--rs504594_A--HLA-DQA2	-0.00233387		0.00233387
Colon_Transverse--rs62053943_T--DND1P1	-0.00131224		0.00131224
Colon_Transverse--rs62053943_T--LRRC37A4P	0.000101044		0.000101044
Colon_Transverse--rs62053943_T--MAPK8IP1P2	-0.000672646		0.000672646
Colon_Transverse--rs62053943_T--RP11-259G18.3	-0.000292545		0.000292545
Esophagus_Gastroesophageal_Junction--rs26431_G--EIF3KP1	0.00200606		0.00200606
Esophagus_Gastroesophageal_Junction--rs504594_A--HLA-DQA2	-0.00565128		0.00565128
Esophagus_Gastroesophageal_Junction--rs62053943_T--DND1P1	-0.000526077		0.000526077
Esophagus_Gastroesophageal_Junction--rs62053943_T--KANSL1-AS1	-0.000361928		0.000361928
Esophagus_Gastroesophageal_Junction--rs62053943_T--LRRC37A4P	0.000844431		0.000844431
Esophagus_Gastroesophageal_Junction--rs62053943_T--MAPK8IP1P1	-0.000137048		0.000137048
Esophagus_Gastroesophageal_Junction--rs62053943_T--MAPK8IP1P2	-0.000493186		0.000493186
Esophagus_Gastroesophageal_Junction--rs62053943_T--RP11-259G18.3	-0.000271099		0.000271099
Esophagus_Gastroesophageal_Junction--rs62053943_T--RP11-707O23.1	-0.000135834		0.000135834
Esophagus_Mucosa--rs12283611_A--ZNF521	0.130378		0.130378
Esophagus_Mucosa--rs356182_G--SNCA	-0.195921		0.195921
Esophagus_Mucosa--rs504594_A--HLA-DQA2	-0.00138837		0.00138837
Esophagus_Mucosa--rs61169879_T--MED13	0.00223107		0.00223107
Esophagus_Mucosa--rs62053943_T--RP11-259G18.3	-0.000129775		0.000129775
Esophagus_Muscularis--rs26431_G--EIF3KP1	0.0061246		0.0061246
Esophagus_Muscularis--rs504594_A--HLA-DQA2	-0.00535083		0.00535083
Esophagus_Muscularis--rs504594_A--HLA-DRB6	-5.00783e-05		5.00783e-05
Esophagus_Muscularis--rs62053943_T--DND1P1	-0.000605603		0.000605603
Esophagus_Muscularis--rs62053943_T--KANSL1-AS1	-1.32063e-06		1.32063e-06
Esophagus_Muscularis--rs62053943_T--LINC02210	-0.000592781		0.000592781
Esophagus_Muscularis--rs62053943_T--LRRC37A4P	0.000608344		0.000608344
Esophagus_Muscularis--rs62053943_T--RP11-259G18.3	-0.000163289		0.000163289
Esophagus_Muscularis--rs6476434_C--KIF24	-0.037255		0.037255
Heart_Atrial_Appendage--rs26431_G--EIF3KP1	0.0079035		0.0079035
Heart_Atrial_Appendage--rs504594_A--HLA-DQA2	-0.00332547		0.00332547
Heart_Atrial_Appendage--rs62053943_T--DND1P1	-0.000923161		0.000923161
Heart_Atrial_Appendage--rs62053943_T--KANSL1-AS1	-0.000642865		0.000642865
Heart_Atrial_Appendage--rs62053943_T--LRRC37A4P	0.000613741		0.000613741
Heart_Atrial_Appendage--rs62053943_T--RP11-259G18.3	-0.00139631		0.00139631
Heart_Atrial_Appendage--rs6808178_T--EAF1-AS1	0.531536		0.531536
Heart_Left_Ventricle--rs26431_G--EIF3KP1	0.00209451		0.00209451
Heart_Left_Ventricle--rs504594_A--HLA-DQA2	-0.00496747		0.00496747
Heart_Left_Ventricle--rs62053943_T--DND1P1	-0.00117884		0.00117884
Heart_Left_Ventricle--rs62053943_T--KANSL1-AS1	-0.000400543		0.000400543
Heart_Left_Ventricle--rs62053943_T--RP11-259G18.3	-0.000692818		0.000692818
Heart_Left_Ventricle--rs6808178_T--EYA4	0.306202		0.306202
Kidney_Cortex--rs504594_A--HLA-DQA2	-0.00675424		0.00675424
Kidney_Cortex--rs61169879_T--ALOX12P2	0.0935636		0.0935636
Kidney_Cortex--rs62053943_T--DND1P1	-0.00170871		0.00170871
Kidney_Cortex--rs62053943_T--KANSL1-AS1	-0.00118815		0.00118815
Kidney_Cortex--rs62053943_T--LRRC37A4P	0.00141313		0.00141313
Kidney_Cortex--rs62053943_T--MAPK8IP1P2	-0.00047982		0.00047982
Kidney_Cortex--rs62053943_T--RP11-259G18.3	-0.00124402		0.00124402
Kidney_Cortex--rs6476434_C--SAFB2	-0.0554072		0.0554072
Liver--rs356182_G--MMRN1	-0.216177		0.216177
Liver--rs504594_A--HLA-DQA2	-0.00526399		0.00526399
Liver--rs62053943_T--DND1P1	-0.00223821		0.00223821
Liver--rs62053943_T--KANSL1-AS1	-0.000688923		0.000688923
Liver--rs62053943_T--MAPK8IP1P2	-0.00142758		0.00142758
Liver--rs62053943_T--RP11-259G18.3	-0.00121803		0.00121803
Liver--rs62053943_T--RP11-707O23.1	-0.00136378		0.00136378
Lung--rs26431_G--EIF3KP1	0.00566265		0.00566265
Lung--rs504594_A--HLA-DQA2	-0.00492345		0.00492345
Lung--rs62053943_T--DND1P1	-0.0016793		0.0016793
Lung--rs62053943_T--KANSL1-AS1	-0.00122557		0.00122557
Lung--rs62053943_T--LRRC37A4P	0.000873492		0.000873492
Lung--rs62053943_T--MAPK8IP1P1	-4.0693e-05		4.0693e-05
Lung--rs62053943_T--MAPK8IP1P2	-0.000297488		0.000297488
Lung--rs62053943_T--RP11-259G18.3	-0.00124052		0.00124052
Minor_Salivary_Gland--rs26431_G--EIF3KP1	0.00726797		0.00726797
Minor_Salivary_Gland--rs504594_A--HLA-DQA2	-0.00619827		0.00619827
Minor_Salivary_Gland--rs62053943_T--KANSL1-AS1	-0.00340906		0.00340906
Minor_Salivary_Gland--rs62053943_T--LINC02210	-0.000255465		0.000255465
Minor_Salivary_Gland--rs62053943_T--LRRC37A2	-0.000423937		0.000423937
Minor_Salivary_Gland--rs62053943_T--MAPK8IP1P2	-0.00346275		0.00346275
Minor_Salivary_Gland--rs62053943_T--RP11-259G18.3	-0.00434716		0.00434716
Muscle_Skeletal--rs504594_A--HLA-DQA2	-0.00470283		0.00470283
Muscle_Skeletal--rs62053943_T--DND1P1	-0.00188272		0.00188272
Muscle_Skeletal--rs62053943_T--KANSL1-AS1	-0.00133174		0.00133174
Muscle_Skeletal--rs62053943_T--MAPK8IP1P2	-0.000566598		0.000566598
Muscle_Skeletal--rs62053943_T--RP11-259G18.3	-0.00150006		0.00150006
Nerve_Tibial--rs504594_A--HLA-DQA2	-0.00567532		0.00567532
Nerve_Tibial--rs61169879_T--MED13	0.0110926		0.0110926
Nerve_Tibial--rs62053943_T--DND1P1	-0.00131146		0.00131146
Nerve_Tibial--rs62053943_T--KANSL1-AS1	-0.000820898		0.000820898
Nerve_Tibial--rs62053943_T--LRRC37A4P	0.000618426		0.000618426
Nerve_Tibial--rs62053943_T--MAPK8IP1P2	-0.000345234		0.000345234
Nerve_Tibial--rs62053943_T--RP11-259G18.3	-0.00188328		0.00188328
Ovary--rs26431_G--EIF3KP1	0.00755756		0.00755756
Ovary--rs504594_A--HLA-DQA2	-0.00333254		0.00333254
Ovary--rs61169879_T--PRR15L	-0.0912463		0.0912463
Ovary--rs62053943_T--DND1P1	-0.00266925		0.00266925
Ovary--rs62053943_T--KANSL1-AS1	-0.000344931		0.000344931
Ovary--rs62053943_T--LRRC37A4P	0.00174334		0.00174334
Ovary--rs62053943_T--RP11-259G18.3	-0.00224066		0.00224066
Ovary--rs62053943_T--RP11-707O23.1	-0.00124627		0.00124627
Pancreas--rs504594_A--HLA-DQA2	-0.00232161		0.00232161
Pancreas--rs62053943_T--DND1P1	-0.00124466		0.00124466
Pancreas--rs62053943_T--LRRC37A4P	0.000736744		0.000736744
Pancreas--rs62053943_T--RP11-259G18.3	-0.00183309		0.00183309
Pancreas--rs62053943_T--RP11-707O23.1	-0.000106878		0.000106878
Pancreas--rs6476434_C--LINC01251	0.0465144		0.0465144
Pituitary--rs356182_G--SNCA-AS1	-0.355106		0.355106
Pituitary--rs504594_A--HLA-DQA2	-0.00261735		0.00261735
Pituitary--rs62053943_T--DND1P1	-8.12633e-05		8.12633e-05
Pituitary--rs62053943_T--KANSL1-AS1	-0.000666828		0.000666828
Pituitary--rs62053943_T--LRRC37A2	-0.000301664		0.000301664
Pituitary--rs62053943_T--LRRC37A4P	0.00152673		0.00152673
Pituitary--rs62053943_T--MAPK8IP1P1	-0.000987652		0.000987652
Pituitary--rs62053943_T--MAPK8IP1P2	-0.000538774		0.000538774
Pituitary--rs62053943_T--RP11-259G18.3	-0.00119636		0.00119636
Prostate--rs26431_G--EIF3KP1	0.00436336		0.00436336
Prostate--rs504594_A--HLA-DQA2	-0.00560705		0.00560705
Prostate--rs62053943_T--DND1P1	-0.000968227		0.000968227
Prostate--rs62053943_T--MAPK8IP1P2	-0.000176215		0.000176215
Prostate--rs62053943_T--RP11-259G18.3	-0.000414136		0.000414136
rs117896735_A	0.54172		0.54172
rs35749011_A	0.472243		0.472243
rs5019538_G	-0.0402792		0.0402792
Skin_Not_Sun_Exposed_Suprapubic--rs10847864_T--HCAR3	-0.0585593		0.0585593
Skin_Not_Sun_Exposed_Suprapubic--rs356182_G--RP11-115D19.1	0.161429		0.161429
Skin_Not_Sun_Exposed_Suprapubic--rs62053943_T--DND1P1	-0.00216586		0.00216586
Skin_Not_Sun_Exposed_Suprapubic--rs62053943_T--KANSL1-AS1	-0.00140793		0.00140793
Skin_Not_Sun_Exposed_Suprapubic--rs62053943_T--MAPK8IP1P2	-0.000113586		0.000113586
Skin_Not_Sun_Exposed_Suprapubic--rs62053943_T--RP11-259G18.3	-0.00135867		0.00135867
Skin_Sun_Exposed_Lower_leg--rs10847864_T--RP11-324E6.6	-0.0748699		0.0748699
Skin_Sun_Exposed_Lower_leg--rs26431_G--EIF3KP1	0.00361714		0.00361714
Skin_Sun_Exposed_Lower_leg--rs356182_G--RP11-115D19.1	0.136689		0.136689
Skin_Sun_Exposed_Lower_leg--rs504594_A--HLA-DQA2	-0.00246642		0.00246642
Skin_Sun_Exposed_Lower_leg--rs61169879_T--MED13	0.00163162		0.00163162
Skin_Sun_Exposed_Lower_leg--rs62053943_T--DND1P1	-0.0016722		0.0016722
Skin_Sun_Exposed_Lower_leg--rs62053943_T--KANSL1-AS1	-0.00157376		0.00157376
Skin_Sun_Exposed_Lower_leg--rs62053943_T--LRRC37A4P	7.94548e-05		7.94548e-05
Skin_Sun_Exposed_Lower_leg--rs62053943_T--MAPK8IP1P1	-0.000276827		0.000276827
Skin_Sun_Exposed_Lower_leg--rs62053943_T--MAPK8IP1P2	-0.00105014		0.00105014
Skin_Sun_Exposed_Lower_leg--rs62053943_T--RP11-259G18.3	-0.00130577		0.00130577
Small_Intestine_Terminal_Ileum--rs10847864_T--ZNF469	-0.0794338		0.0794338
Small_Intestine_Terminal_Ileum--rs26431_G--EIF3KP1	0.00220539		0.00220539
Small_Intestine_Terminal_Ileum--rs504594_A--HLA-DQA2	-0.00229494		0.00229494
Small_Intestine_Terminal_Ileum--rs62053943_T--DND1P1	-0.000123482		0.000123482
Small_Intestine_Terminal_Ileum--rs62053943_T--KANSL1-AS1	-0.000219973		0.000219973
Small_Intestine_Terminal_Ileum--rs62053943_T--MAPK8IP1P2	-0.000297739		0.000297739
Small_Intestine_Terminal_Ileum--rs62053943_T--RP11-259G18.3	-0.000628159		0.000628159
Spleen--rs10847864_T--OPCML	-0.156158		0.156158
Spleen--rs26431_G--EIF3KP1	0.0031712		0.0031712
Spleen--rs504594_A--HLA-DQA2	-0.00384569		0.00384569
Spleen--rs61169879_T--MED13	0.0150642		0.0150642
Spleen--rs62053943_T--DND1P1	-0.00241666		0.00241666
Spleen--rs62053943_T--KANSL1-AS1	-0.000658899		0.000658899
Spleen--rs62053943_T--LINC02210	-0.00139718		0.00139718
Spleen--rs62053943_T--MAPK8IP1P1	-0.000681097		0.000681097
Spleen--rs62053943_T--MAPK8IP1P2	-0.00109801		0.00109801
Spleen--rs62053943_T--RP11-259G18.3	-0.00230869		0.00230869
Stomach--rs26431_G--EIF3KP1	0.000400854		0.000400854
Stomach--rs504594_A--HLA-DQA2	-0.00245702		0.00245702
Stomach--rs61169879_T--MED13	0.0181924		0.0181924
Stomach--rs62053943_T--DND1P1	-0.000326321		0.000326321
Stomach--rs62053943_T--KANSL1-AS1	-0.00146908		0.00146908
Stomach--rs62053943_T--MAPK8IP1P2	-5.84134e-05		5.84134e-05
Stomach--rs62053943_T--RP11-259G18.3	-0.00196411		0.00196411
Testis--rs504594_A--HLA-DQA2	-0.00332604		0.00332604
Testis--rs62053943_T--KANSL1-AS1	-0.000795965		0.000795965
Testis--rs62053943_T--MAPK8IP1P1	-0.000339987		0.000339987
Testis--rs62053943_T--RP11-259G18.1	-0.000349905		0.000349905
Testis--rs62053943_T--RP11-259G18.3	-0.00151737		0.00151737
Testis--rs6476434_C--KIF24	-0.00819441		0.00819441
Testis--rs6476434_C--LINC01251	0.027263		0.027263
Testis--rs6476434_C--NUP98	-0.00412344		0.00412344
Testis--rs6476434_C--RP11-384P7.7	-0.045525		0.045525
Thyroid--rs26431_G--EIF3KP1	0.00310389		0.00310389
Thyroid--rs504594_A--HLA-DQA2	-0.00394203		0.00394203
Thyroid--rs61169879_T--MED13	0.01247		0.01247
Thyroid--rs62053943_T--DND1P1	-0.000643126		0.000643126
Thyroid--rs62053943_T--LRRC37A4P	0.00160476		0.00160476
Thyroid--rs62053943_T--MAPK8IP1P2	-0.000556807		0.000556807
Thyroid--rs62053943_T--RP11-259G18.3	-0.00172355		0.00172355
Thyroid--rs6476434_C--CKAP5	0.00861102		0.00861102
Uterus--rs26431_G--EIF3KP1	0.00371167		0.00371167
Uterus--rs504594_A--HLA-DQA2	-0.00537513		0.00537513
Vagina--rs26431_G--EIF3KP1	0.00665142		0.00665142
Vagina--rs504594_A--HLA-DQA2	-0.00206687		0.00206687
Vagina--rs62053943_T--KANSL1-AS1	-0.000279878		0.000279878
Vagina--rs62053943_T--RP11-259G18.3	-0.000802535		0.000802535
Whole_Blood--rs504594_A--HLA-DQA2	-0.00296821		0.00296821
Whole_Blood--rs62053943_T--DND1P1	-0.00164159		0.00164159
Whole_Blood--rs62053943_T--KANSL1-AS1	-0.000809778		0.000809778
Whole_Blood--rs62053943_T--MAPK8IP1P2	-0.000356392		0.000356392
Whole_Blood--rs62053943_T--RP11-259G18.3	-0.00110995		0.00110995
