## Supplementary tables for "Machine learning identifies six genetic variants and alterations in the Heart Atrial Appendage as key contributors to PD risk predictivity": S. Table 12.xlsx

### Sheet: S. Table 12
PD risk predictive performance comparison of model1 and model2
	model 1 (290 GWAS catalog SNPs)	model 2 (90 SNPs of Nalls et al)
In-sample AUC	0.627	0.604
UK Biobank validation AUC	0.572	0.554
NeuroX-dbGap validation AUC	0.571	0.568
